# Multi-omics Analysis Reveals Prognostic Biomarker Candidates for Calcific Uremic Arteriolopathy Patients Treated with Stem Cells

**DOI:** 10.1101/2024.12.11.24309074

**Authors:** Xiaoxue Ye, Shijiu Lu, Lianju Qin, Yaoting Sun, Jing Zhang, Ming Zeng, Jingjing Wu, Jiaying Hu, Feng Chen, Kang Liu, Yanggang Yuan, Chun Ouyang, Hongqing Cui, Lu Li, Ling Zhang, Yongwu Yu, Weigang Ge, Haibin Ren, Li Zhang, Jingfeng Zhu, Youjia Yu, Cui Li, Zhonglan Su, Dan Luo, Shaowen Tang, Xinfang Tang, Meihua Liao, Guicun Fang, Anning Bian, Fan Li, Xiying Mao, Yugui Cui, Chunyan Jiang, Xiang Ma, Song Ning, Zhanhui Gao, Baiqiao Zhao, Daoxu Wu, Cuiping Liu, Xiuqin Wang, Ningxia Liang, Changying Xing, Jiayin Liu, Tiannan Guo, Yi Zhu, Ningning Wang

## Abstract

Calciphylaxis, also known as calcific uremic arteriolopathy (CUA), is an orphan disease without proven therapies, we rescued it with human amnion-derived mesenchymal stem cells (hAMSCs). In a discovery cohort of 10 uremic patients and 3 CUA patients, plasma proteomic analysis showed core differentially expressed proteins (DEPs) Thrombospondin 1 (THBS1) and Latent transforming growth factor (TGF)-β binding protein 1 (LTBP1) decreased significantly after 3 days of hAMSC treatment. Single-cell transcriptome sequencing of peripheral blood mononuclear cells (PBMCs) indicated megakaryocytes were the source of THBS1 in CUA patient. Same as the discovery cohort, plasma THBS1 and TGF-β1 levels were increased in seven CUA patients compared to the uremic group (n=20), as measured by enzyme-linked immunosorbent assay (ELISA) in the validation cohort. They can be inhibited after hAMSC treatment and increased as the frequency of therapy decreased. THBS1 and its receptor, CD47, were increased in the CUA skin. THBS1 and TGF-β1 are biomarker candidates for calciphylaxis.

---

Calciphylaxis, also known as calcific uremic arteriolopathy (CUA), mainly occurs in chronic kidney disease (CKD) patients and is a rare, progressive, ischemic, and painful orphan disease (ORPHA:280062). In the early stages, CUA manifests as plaques, nodules, reticulated or gravid purpura, and petechiae. As the disease advances, it can progress to necrotic ulcers with black eschar.(1) In 1961, Selye et al. proposed the concept of “calciphylaxis” for the first time.(2) In uremic rats, skin tissue showed calcium deposits after exposure to sensitizing agents, but no skin ischemic necrosis was observed.(2) However, human calciphylaxis is not an inducible hypersensitivity reaction disease, and currently, there is no clinically relevant animal model for calciphylaxis. The pathological features include calcification, fibrointimal hyperplasia, and microthrombosis of dermal and subcutaneous arteries and arterioles.(3) Skin biopsy is the golden standard for definitive diagnosis, but it is invasive. In patients undergoing maintenance hemodialysis (HD), the incidence of calciphylaxis was 3.49 per 1,000 patient-years,(1) while the 1-year mortality rate is as high as 80% due to sepsis.(4)

To date, there is no approved therapeutic guideline for calciphylaxis, and a multidisciplinary combination is required.(5) Therapeutic options such as sodium thiosulfate (STS),(4) bisphosphonates,(5) and anticoagulants have been reported to be effective.(6) As a reductant, STS may reduce calcium deposition by forming water-soluble complexes with calcium(7). In some studies, STS has shown certain therapeutic effects, but side effects such as nausea, vomiting, metabolic acidosis, and volume overload need to be considered(5, 8). Furthermore, recent meta-analyses have shown that STS(9) and bisphosphonates(10) are not significantly associated with improvements in skin lesions and survival in patients with CUA compared to other commonly utilized treatments. SNF472, a specific calcification inhibitor that prevents the formation of hydroxyapatite crystals, has been shown to reduce coronary artery calcification in dialysis patients, but its efficacy in CUA remains under investigation.(11) Cinacalcet is used to treat secondary hyperparathyroidism (SHPT), potentially reducing the risk of calciphylaxis by lowering parathyroid hormone (PTH) levels and decreasing calcium-phosphate deposition, although whether it can alter the disease course remains unclear.(12) For infectious calciphylaxis, it is necessary to optimize the dialysis regimen and perform surgical debridement.(5) Patients often experience severe pain, which requires multimodal analgesia.(6) In some non-healing wounds, hyperbaric oxygen therapy may be considered as a second-line treatment option.(5, 13) In certain critical situations, amputation may be required to control infection or reduce necrotic tissue(14), but this is an extreme treatment option and is typically used as a last resort.

Currently, studies on calciphylaxis are primarily a series of case reports or retrospective studies(1, 13, 15) and exploration regarding biomarkers and novel therapeutic measures is still lacking. Stem cell-based regenerative therapies exhibit promising potential in restoring injured tissues.(16, 17) Our team has reported, for the first time, the successful rescue of CUA patients with human amnion-derived mesenchymal stem cells (hAMSCs) through intravenous and local treatment.(18) We hope to identify potential non-invasive biomarkers that can be effectively integrated into specific clinical scenarios. This investigation contributes to enhancing the diagnosis and management of challenging diseases, ultimately contributing to the optimization of therapeutic strategies, particularly those involving hAMSCs.
