## Supplementary material for "Multi-omics Analysis Reveals Prognostic Biomarker Candidates for Calcific Uremic Arteriolopathy Patients Treated with Stem Cells": Supplemental Table S1.xlsx

### Sheet: Legend
Exact dates that can be linked to individuals are available by contacting the corresponding author. Supplemental Table S1. Description of hAMSC treatment procedures for eight CUA patients. hAMSCs were administered intravenously to the patient at a dosage of 1.0 × 106 cells/kg body weight, combined with local intramuscular injection along the wound edge (2.0 × 104 cells/cm2) and external applicati…
