## Supplementary material for "Multi-omics Analysis Reveals Prognostic Biomarker Candidates for Calcific Uremic Arteriolopathy Patients Treated with Stem Cells": Supplemental Table S3.xlsx

### Sheet: Legend
Supplemental Table S3. Twenty differentially expressed plasma proteins and their IPA analysis of CUA patients were compared to uremic patients in the discovery cohort. Sheet 1, Plasma differentially expressed proteins in uremic patients with or without CUA. Sheet 2, IPA molecule analysis of plasma differentially expressed proteins in uremic patients with or without CUA. Sheet 3, IPA pathways anal…

### Sheet: Sheet1
Plasma differentially expressed proteins in uremic patients with or without CUA.
Change	Uniprot accession number	Protein symbol	Protein description	Fold change	P value adjust
Increased	P07996	THBS1	Thrombospondin 1	1.74	0.036
Increased	Q14766	LTBP1	Latent Transforming Growth Factor β Binding Protein 1	0.94	0.048
Increased	P29122	PCSK6	Proprotein Convertase Subtilisin/Kexin Type 6	0.85	0.044
Increased	Q9UIB8	CD84	CD84 Molecule	0.79	0.044
Increased	P35247	SFTPD	Surfactant Protein D	0.7	0.044
Increased	P01011	SERPINA3	Serpin Family A Member 3	0.58	0.044
Decreased	P36955	SERPINF1	Serpin Family F Member 1	-0.32	0.036
Decreased	P27918	CFP	Complement Factor Properdin	-0.4	0.039
Decreased	Q8NI99	ANGPTL6	Angiopoietin Like 6	-0.45	0.036
Decreased	Q9P121	NTM	Neurotrimin	-0.51	0.048
Decreased	Q9Y646	CPQ	Carboxypeptidase Q	-0.56	0.044
Decreased	Q86UN3	RTN4RL2	Reticulon 4 Receptor Like 2	-0.58	0.032
Decreased	P27169	PON1	Paraoxonase 1	-0.61	0.032
Decreased	Q12860	CNTN1	Contactin 1	-0.64	0.036
Decreased	P27487	DPP4	Dipeptidyl Peptidase 4	-0.64	0.044
Decreased	P14151	SELL	Selectin L	-0.66	0.036
Decreased	P22455	FGFR4	Fibroblast Growth Factor Receptor 4	-0.7	0.035
Decreased	P55290	CDH13	Cadherin 13	-0.82	0.044
Decreased	Q14574	DSC3	Desmocollin 3	-1.21	0.044
Decreased	O14960	LECT2	Leukocyte Cell Derived Chemotaxin 2	-1.21	0.032

### Sheet: Sheet2
IPA molecule analysis of plasma differentially expressed proteins in uremic patients with or without CUA.
UniProt	Symbol	Entrez Gene Name	Expr Log Ratio	Expr p-value	Location	Type(s)	Biomarker Application(s)	Drug(s)
P07996	THBS1	thrombospondin 1	1.736	0.0357	Extracellular Space	other	diagnosis,efficacy
Q14766	LTBP1	latent transforming growth factor beta binding protein 1	0.937	0.0484	Extracellular Space	other
P27169	PON1	paraoxonase 1	-0.606	0.0323	Extracellular Space	phosphatase	efficacy,unspecified application
P14151	SELL	selectin L	-0.659	0.0357	Plasma Membrane	transmembrane receptor	efficacy
P22455	FGFR4	fibroblast growth factor receptor 4	-0.702	0.0345	Plasma Membrane	kinase	unspecified application	ASP5878,BLU 9931,erdafitinib,EVER4010001,everolimus/lenvatinib,FIIN-2,fisogatinib,H3B-6527,ICP-105,INCB062079,infigratinib,lenvatinib,lenvatinib/pembrolizumab,LY2874455,PRN1371,roblitinib,U3-1784
P27487	DPP4	dipeptidyl peptidase 4	-0.636	0.0439	Plasma Membrane	peptidase		alogliptin,alogliptin/INS,alogliptin/INS/metformin,alogliptin/metformin,alogliptin/metformin/pioglitazone,alogliptin/pioglitazone,begelomab,dapagliflozin/metformin/saxagliptin,dapagliflozin/saxagliptin,DPP-4 inhibitor,empagliflozin/linagliptin,empagliflozin/linagliptin/metformin,ertugliflozin/sitagliptin,INS/linagliptin,INS/linagliptin/metformin,INS/metformin/saxagliptin,INS/metformin/sitagliptin…
P55290	CDH13	cadherin 13	-0.815	0.0439	Plasma Membrane	other	diagnosis,disease progression,prognosis
Q12860	CNTN1	contactin 1	-0.641	0.0357	Plasma Membrane	enzyme
Q14574	DSC3	desmocollin 3	-1.208	0.0439	Plasma Membrane	other
Q9UIB8	CD84	CD84 molecule	0.789	0.0439	Plasma Membrane	other
Q9P121	NTM	neurotrimin	-0.505	0.0484	Plasma Membrane	other
Q86UN3	RTN4RL2	reticulon 4 receptor like 2	-0.575	0.0323	Plasma Membrane	other
P29122	PCSK6	proprotein convertase subtilisin/kexin type 6	0.849	0.0439	Extracellular Space	peptidase
Q9Y646	CPQ	carboxypeptidase Q	-0.565	0.0439	Extracellular Space	peptidase
O14960	LECT2	leukocyte cell derived chemotaxin 2	-1.206	0.0323	Extracellular Space	other	prognosis,unspecified application
P01011	SERPINA3	serpin family A member 3	0.577	0.0439	Extracellular Space	other	unspecified application
P35247	SFTPD	surfactant protein D	0.703	0.0439	Extracellular Space	other	efficacy
P27918	CFP	complement factor properdin	-0.4	0.0388	Extracellular Space	other
P36955	SERPINF1	serpin family F member 1	-0.318	0.0357	Extracellular Space	other
Q8NI99	ANGPTL6	angiopoietin like 6	-0.445	0.0357	Extracellular Space	other

### Sheet: Sheet3
IPA pathways analysis of plasma differentially expressed proteins in uremic patients with or without CUA.
Ingenuity Canonical Pathways	-log(p-value)	Ratio	Molecules
Inhibition of Angiogenesis by TSP1	1.55	0.0294	THBS1
Synaptogenesis Signaling Pathway	1.54	0.00631	CDH13,THBS1
Pulmonary Fibrosis Idiopathic Signaling Pathway	1.52	0.00613	FGFR4,THBS1
p53 Signaling	1.1	0.0102	THBS1
Bladder Cancer Signaling	1.03	0.00862	THBS1
Pulmonary Healing Signaling Pathway	0.81	0.00503	THBS1
FXR/RXR Activation	3.81	0.0238	FGFR4,PON1,SERPINF1
Neuroprotective Role of THOP1 in Alzheimer's Disease	2.34	0.0167	DPP4,SERPINA3
LXR/RXR Activation	2.32	0.0163	PON1,SERPINF1
Acute Phase Response Signaling	1.98	0.0108	SERPINA3,SERPINF1
Docosahexaenoic Acid (DHA) Signaling	1.5	0.0263	SERPINF1
Notch Signaling	1.5	0.0263	CNTN1
SPINK1 Pancreatic Cancer Pathway	1.31	0.0167	CPQ
PEDF Signaling	1.17	0.0119	SERPINF1
FGF Signaling	1.16	0.0116	FGFR4
Xenobiotic Metabolism AHR Signaling Pathway	1.15	0.0115	PON1
IL-15 Production	1.01	0.00813	FGFR4
Atherosclerosis Signaling	0.979	0.00763	PON1
Ferroptosis Signaling Pathway	0.979	0.00758	DPP4
Gα12/13 Signaling	0.975	0.00752	CDH13
IL-12 Signaling and Production in Macrophages	0.967	0.00735	PON1
STAT3 Pathway	0.967	0.00741	FGFR4
Adipogenesis pathway	0.967	0.00741	FGFR4
White Adipose Tissue Browning Pathway	0.959	0.00725	FGFR4
PTEN Signaling	0.924	0.00667	FGFR4
Human Embryonic Stem Cell Pluripotency	0.883	0.00602	FGFR4
Granulocyte Adhesion and Diapedesis	0.833	0.00529	SELL
Hepatic Cholestasis	0.827	0.00524	FGFR4
Production of Nitric Oxide and Reactive Oxygen Species in Macrophages	0.827	0.00524	PON1
Clathrin-mediated Endocytosis Signaling	0.824	0.00518	PON1
Regulation Of The Epithelial Mesenchymal Transition By Growth Factors Pathway	0.824	0.00521	FGFR4
Regulation of the Epithelial-Mesenchymal Transition Pathway	0.818	0.00513	FGFR4
ID1 Signaling Pathway	0.81	0.005	FGFR4
Agranulocyte Adhesion and Diapedesis	0.783	0.00467	SELL
RHOGDI Signaling	0.78	0.00465	CDH13
Sperm Motility	0.712	0.00392	FGFR4
Signaling by Rho Family GTPases	0.693	0.00373	CDH13
CLEAR Signaling Pathway	0.67	0.00351	FGFR4
Cardiac Hypertrophy Signaling (Enhanced)	0.433	0.00185	FGFR4
NF-κB Signaling	0.416	0.00175	FGFR4
CREB Signaling in Neurons	0.395	0.00165	FGFR4
