## Supplementary material for "Multi-omics Analysis Reveals Prognostic Biomarker Candidates for Calcific Uremic Arteriolopathy Patients Treated with Stem Cells": Supplemental Table S5.xlsx

### Sheet: Legend
Supplemental Table S5. Diverse dynamic changes of plasma protein levels were observed in CUA patient 1 at different time points during hAMSC treatment, as clustered by Mfuzz. Abbreviations: CUA, calcific uremic arteriolopathy; hAMSC, human amniotic mesenchymal stem cell.

### Sheet: cluster 1
Gene Symbol	x
C4A	0.993571
CFH	0.995568
SERPINA3	0.559105
ITIH3	0.704136
CHGA	0.978895
SERPING1	0.997694
SERPIND1	0.854184
C1S	0.999282
C1R	0.999841
LAMA2	0.993999
SERPINF2	0.896339
LGALS3BP	0.943237
SAA1	0.724561
LRG1	0.987697
RELN	0.995145
LAMB1	0.999436
GOLM1	0.825295
CALR	0.547353
HYOU1	0.536844
LAMC1	0.999616
APCS	0.997876
IGF2R	0.981765
SAA2	0.721337
C8A	0.80177
MRC1	0.993664
PDIA4	0.96276
C8G	0.990711
F11	0.912012
C1RL	0.599817
MAN1A1	0.995738
CSPG4	0.752503
SPP1	0.838855
SERPINA10	0.851641
VIM	0.81643
LBP	0.916867
F8	0.623855
P4HB	0.769847
COL18A1	0.349999
F9	0.97035
MARCKS	0.739348
NID1	0.996367
F10	0.55883
LTBP2	0.554683
ANGPTL3	0.610505
CRP	0.818958
LCN2	0.987932
FGL1	0.999602
CFHR2	0.984181
LYVE1	0.999595
LTA4H	0.89612
COL3A1	0.996077
C4BPB	0.936452
CFHR3	0.928247
CD163	0.992868
VSIG4	0.997357
S100A8	0.944261
EEF1A1	0.639953
CHIT1	0.802976
CFHR5	0.998454
KRT20	0.482579
PRL	0.997086
CHST15	0.999958
GHRL	0.998787
HDGF	0.9951
SSC5D	0.867047
GOLM2	0.907416
EEF1D	0.570487
ADAM9	0.97674
CEACAM1	0.582534
MMP14	0.482096
MMP3	0.947285
NUCB2	0.954926
TPD52L2	0.972019
LIPC	0.619149
PCDHGC3	0.96783
PCDH12	0.82961
TNNT3	0.45814
IL1RL1	0.998526
PYGB	0.694331
FTL	0.986455
FAM20A	0.999749
SPON2	0.919253
PCSK6	0.870717
AHNAK2	0.984376
CXCL16	0.999647
HAVCR2	0.979886
LILRA3	0.970482
DCN	0.603852
SDC2	0.870628
H1-3	0.998367
HNRNPC	0.952227
CEACAM8	0.784079
GRN	0.691316
AGO1	0.980694
PI3	0.881111
LAMA1	0.97593
PTX3	0.977662
NNT	0.792933
VEPH1	0.998873
SAFB	0.992706
PDGFRA	0.999575
FGF23	0.924233
EIF2S2	0.500603
ADAM12	0.820049
RPS8	0.987442
CILP	0.984512
SLC39A5	0.615835
PGLYRP1	0.995418
LTBR	0.952176
MAPK14	0.902346
LIG1	0.989013
CREB3L3	0.762291
ILF3	0.908726
FKBP4	0.562173
BIRC6	0.838595
GAREM1	0.973419
YES1	0.714831
MEP1B	0.945241
ACSS3	0.999245
MAMDC2	0.944718
SNRPB2	0.995301
PCM1	0.80365
ILF2	0.902271
TMEM132A	0.971505
SPG11	0.983652
CEP20	0.989291

### Sheet: cluster 2
Gene Symbol	x
FN1	0.641085
ITIH2	0.634129
VCL	0.999542
TLN1	0.999451
MYH9	0.999977
ITIH1	0.999034
FLNA	0.990958
ACTB	0.830026
HSPA5	0.501121
ACTC1	0.898958
HSPA8	0.999983
ACTN1	0.999995
TPM4	0.94212
TPM1	0.733478
TPM3	0.999601
CALD1	0.999899
HSPA1B	0.999959
YWHAZ	0.897696
ALDOA	0.995618
PDIA3	0.998469
ACTN4	0.999989
LPA	0.991425
PKM	0.995846
APOH	0.971134
TAGLN2	0.999988
CAP1	0.999961
YWHAB	0.999348
FERMT3	0.999472
YWHAG	0.999995
RSU1	0.999997
PFN1	0.99967
MYH7	0.701276
PDLIM1	0.999967
KRT19	0.999638
HSP90AB1	0.999929
HSP90AA1	0.999955
VASP	0.999843
PGD	0.960119
CAVIN2	0.999962
ARHGDIB	0.993506
LMNA	0.854447
S100A9	0.686551
PDIA6	0.998066
PARVB	0.978644
WDR1	0.999999
CLIC1	0.995936
TUBA1A	0.806544
SERPINB1	0.459783
ACTN2	0.995459
ZYX	0.964206
MAPRE2	0.932913
ILK	0.996807
PLEC	0.995725
PLEK	0.999814
TUBA4A	0.999955
ACTR3	0.99992
UGP2	0.91694
CALM3	0.999999
H4C2; H4-16; H4C11; H4C14; H4C9; H4C5; H4C12; H4C8; H4C13; H4C1; H4C3; H4C4; H4C6; H4C15	0.994779
BIN2	0.999506
PPIA	0.999499
LASP1	0.996222
DBN1	0.988054
ARPC2	0.999798
EPB41L3	0.886515
ATP6V1A	0.844229
HEBP2	0.987502
PPIB	0.957755
TMEM132C	0.602947
CCT8	0.630874
DCTN2	0.992346
CAPZB	0.999414
PYGL	0.907562
ANXA1	0.921739
DIAPH1	0.998741
CORO1A	0.998947
SEPTIN7	0.998507
GSTP1	0.991097
RAB1B	0.996479
MYL6	0.999766
NAP1L1	0.999936
ARHGDIA	0.996619
ARPC1B	0.999999
TMOD3	0.759983
ADGRG6	0.854809
EIF4A2	0.693971
SEPTIN11	0.999764
SND1	0.999995
MYL12B	0.999869
ARHGAP1	0.839568
MYL9	0.998892
ARPC5	0.999941
LGALS3	0.745581
HK1	0.917704
CYCS	0.918309
MYH14	0.921757
SELP	0.935513
NAP1L4	0.848617
RAB11A	0.999906
ADGRL4	0.941176
CDH15	0.626496
H2BC18	0.978847
CDC37	0.986242
PMP2	0.860331
RHOA	0.999978
MYH2	0.714678
DDAH2	0.913315
PRKAR1A	0.993121
DNM1L	0.999943
SYNCRIP	0.994643
LIMA1	0.903337
CEMIP	0.724336
CDV3	0.864989
CORO1C	0.645127
TXN	0.99984
NSFL1C	0.936127
ATP5F1B	0.873858
FYB1	0.99998
CNN2	0.999318
PPT1	0.875122
ARPC4	0.999788
RPLP2	0.986349
RAP1B	0.999533
TJP2	0.99359
MYL1	0.775904
PA2G4	0.93376
BOC	0.658415
H3-3B; H3-3A	0.954384
PPP1R18	0.629223
NRGN	0.999925
PODN	0.511695
ATP5F1A	0.98585
CSF1	0.921456
MANF	0.940441
CAVIN1	0.882035
G6PD	0.813911
FBP1	0.704277
ITGA2B	0.781595
SNX12	0.999069
PRDX4	0.956338
HNRNPK	0.999981
SELPLG	0.999833
PGLS	0.650987
CASP3	0.99692
TBCB	0.962682
USP15	0.470486
WAS	0.544166
ARPC3	0.998948
ETF1	0.702492
PTPN6	0.999083
TPT1	0.996422
RAB6B	0.636213
ADH5	0.995736
CHST3	0.703909
SERPINB3	0.999985
OLFML2A	0.920059
H2AC20	0.995227
TRAP1	0.992269
MYLK	0.815513
UBA7	0.999717
ARF3	0.975339
RGCC	0.998453
ENSA	0.988914
EIF4H	0.956104
CORO1B	0.953646
TNKS1BP1	0.999973
CHID1	0.469988
COPS7B	0.887132
RAB5C	0.999052
BAX	0.999881
SEPTIN2	0.999999
ITGAM	0.764903
SLC38A6	0.506789
CRYL1	0.923188
BNC2	0.999446
RCN3	0.908645
CSK	0.585593
ARHGAP18	0.999984
FDPS	0.876458
ALOX12	0.999912
CMPK1	0.96769
S100A7	0.462724
NELL2	0.575076
HNRNPA1L2	0.970864
IFNL1	0.969182
EEF1B2	0.946948
VAPA	0.959351
ACP5	0.820948
HNRNPA2B1	0.999847
CYB5A	0.82005
SAR1A	0.475886
INSL3	0.988482
CSPG5	0.45087
ADGRA3	0.993432
UBA5	0.957473
DTD1	0.99998
ERVMER34-1	0.939303
OXSR1	0.687015
PRKCB	0.999984
ARPC5L	0.667302
GCA	0.962247
MOB1B	0.999746
MESD	0.999158
LAMP2	0.558145
CLTB	0.866796
RASGRP2	0.983104
PHYKPL	0.999656
NPTX2	0.974923
ARCN1	0.994957
SDF2L1	0.720636
RPL9P8; RPL9P7; RPL9P9; RPL9	0.995459
EPHA7	0.999976
NPY5R	0.952987
BGN	0.660671
ABI1	0.986273
SLITRK5	0.402733
MKRN3	0.44083
PRRC1	0.993613
SETD1B	0.958436
ST14	0.774999
TIMD4	0.616879
LIPA	0.995964
EVC2	0.90968
EEF1G	0.809671
ATP2B4	0.628025
PCOLCE2	0.879255

### Sheet: cluster 3
Gene Symbol	x
APOA1	0.995948
F13A1	0.994581
PZP	0.995635
HSPG2	0.930814
AHNAK	0.969309
SPARCL1	0.532989
HRG	0.710456
SERPINA4	0.990637
ANPEP	0.998371
TTR	0.999136
AMBP	0.555781
KRT13	0.983898
PROS1	0.992043
AFM	0.999924
PLG	0.996483
IGHG1	0.999966
ATRN	0.91856
CNDP1	0.93124
KLKB1	0.53188
PCYOX1	0.936417
GPLD1	0.999999
IGHG2	0.999999
CHGB	0.998728
IGFALS	0.970412
CDH5	0.905732
APOL1	0.998739
F13B	0.999862
NCAM1	0.995288
HBB	0.964259
BCHE	0.999257
CD109	0.813005
-	0.999964
RBP4	0.996308
MYH11	0.695885
FBLN1	0.999705
IGKC	0.999406
HBA1; HBA2	0.727482
SHBG	0.985393
HEG1	0.990395
CFD	0.998306
DSG2	0.71767
C1QC	0.983119
KRT4	0.819342
MASP1	0.999852
MMP2	0.909502
BTD	0.994426
HSPA2	0.533391
IGHA1	0.989791
PGLYRP2	0.996621
MCAM	0.969788
MASP2	0.990132
-	0.972324
SPINK5	0.998259
CPB2	0.433229
CTSD	0.481038
AKAP12	0.895405
CHL1	0.988543
SLC3A2	0.711656
SAA4	0.651645
VASN	0.75573
VGF	0.836233
ITGB1	0.715403
APOA2	0.999997
SERPINA11	0.838765
SELENBP1	0.863257
APOD	0.891224
IL6ST	0.998558
DAG1	0.688347
TXNDC5	0.965069
FLNC	0.999905
SELENOP	0.999866
ADAMTS13	0.994306
ICAM1	0.998984
HLA-B	0.974699
DSC1	0.999861
DSC2	0.857929
TAGLN	0.566758
CDH11	0.99957
THBS4	0.433516
CTBS	0.993658
MEGF8	0.998031
CST6	0.998665
IGHG4	0.973881
PTPRJ	0.999679
HLA-C	0.999736
BMP1	0.829905
APMAP	0.765954
ADIPOQ	0.548804
HLA-A	0.803498
AMY1C; AMY1B; AMY1A	0.535381
MB	0.980897
NID2	0.999998
BPGM	0.611937
PTPRZ1	0.999959
APOM	0.99529
VNN1	0.972355
SCG2	0.819908
DBI	0.986039
PTPRG	0.951653
DPEP2	0.99884
CTSF	0.999826
PEBP1	0.540779
CPQ	0.918572
ADA2	0.953566
EZR	0.80967
SH3BGRL	0.997575
CFP	0.752544
CGREF1	0.984271
ROBO4	0.754942
IGLC2	0.998737
CETP	0.941375
-	0.996583
ITGA2	0.960538
PTPRM	0.962895
ENPEP	0.97602
EFEMP1	0.951344
MINPP1	0.996536
FBLN5	0.891279
SNCA	0.51702
SELL	0.999299
IGFBP6	0.903156
PIGR	0.887942
GP1BA	0.925772
HGFAC	0.972801
CLSTN1	0.942185
MGAT1	0.99995
EFNB1	0.600948
SIRPA	0.534234
SPP2	0.999842
LAMP1	0.793697
ENG	0.873937
IGFBP3	0.939538
TIE1	0.978757
ANTXR1	0.999287
L1CAM	0.773395
SIGLEC14	0.991287
UBA52	0.985371
F7	0.988113
MSLN	0.962565
RNH1	0.570066
PIK3IP1	0.999711
POMGNT1	0.99659
ALPL	0.999988
CD44	0.621099
COL15A1	0.996567
REG1A	0.851895
EPHA1	1
PEPD	0.999997
LILRB5	0.863247
FCGR3A	0.999991
GKN1	0.97052
PCDH18	0.903691
PAPLN	0.932764
ITLN1	0.996056
IGLV1-47	0.996639
CR2	0.999748
PSMA5	0.606444
EMILIN1	0.999849
CLEC11A	0.565508
ART4	0.988282
CD5L	0.999992
REG1B	0.507645
GM2A	0.989964
MXRA7	0.952956
CTSZ	0.632246
OMD	0.959707
IGHV3-74	0.989685
ICAM3	1
SMPDL3A	0.998907
PRG2	0.799393
ICOSLG	0.999449
FCRL5	0.717312
CD99	0.988404
DMKN	0.996749
TKFC	0.939401
FSTL1	0.56317
FCGR3B	0.754553
IGKV2-40	0.998744
IGHV3-49	0.999676
BST1	0.998241
HAGH	0.942942
ASPN	0.951411
SIRPB1	0.999803
FAH	0.712027
ICAM2	0.999973
ACLY	0.991101
IGKV3D-20	0.999765
PPP1R14B	0.951616
PGAM1	0.500371
GP6	0.508939
BTN2A1	0.834806
FGFR4	0.903533
BCAM	0.989264
IGHV5-51	0.96875
GIP	0.986944
PSMB5	0.900949
LILRA6	0.999476
BPIFB1	0.796127
ANTXR2	0.784013
ST6GALNAC1	1
GOLIM4	0.657003
CD99L2	0.999997
RRBP1	0.99314
AXL	0.996167
IGLV4-69	0.947956
PECAM1	0.999914
CLC	0.74301
TNN	0.68873
ASGR2	0.765988
MADCAM1	0.560012
COTL1	0.510793
ENTPD5	0.834316
RAD23A	0.965019
MGP	0.972945
LZIC	0.875752
IGHV3-9	0.997363
CRKL	0.808783
DSG1	0.988552
ITLN2	0.994621
JAML	0.987802
CTSS	0.980308
OLA1	0.846365
F11R	0.979361
MZB1	0.6954
DYNC1I2	0.575618
BGLAP	0.999955
CD58	0.989374
IGSF8	0.971303
IGHV3-73	0.997724
EPS15L1	0.492127
IGHV2-70D	0.989864
CHRDL1	0.999869
IGKV1D-33	0.967475
CTSL	0.872488
IHH	0.999594
TCN1	0.684867
LILRA2	0.999655
ARRB1	0.843201
NOTCH2	0.609042
FAM234A	0.997308
SNAP23	0.996186
PSAP	0.98714
MYDGF	0.999347
CNTFR	0.995886
TNFRSF12A	0.987978
KIRREL1	0.985648
ROR2	0.885872
LEPR	0.999805
CILP2	0.976039
SELENOM	0.727565
VSTM2A	0.999313
NPC2	0.999456
ADGRE5	0.739136
QPCT	0.997367
IGKV2-29	0.999992
CPB1	0.998964
ADAMTS2	0.974158
FCER2	0.919252
SLC34A2	0.941803
CX3CL1	0.985715
MMRN2	0.974797
CD55	0.925137
IGHV1-2	0.941849
STMN2	0.556572
CDH19	0.998516
XPNPEP2	0.999984
IGKV1-6	0.999523
CYTL1	0.999998
PTK7	0.9082
GGCT	0.986766
PENK	0.997959
THY1	0.747295
CD84	0.975989
EFCAB14	0.736491
IL6R	0.937983
GPR37L1	0.999995
IGHV1-18	0.994548
ANGPTL2	0.755329
RPIA	0.999812
IGLV3-21	0.997482
PCDH1	0.808431
PRRT3	0.634575
IGKV6D-41	0.968042
IGHV4-34	0.965605
SFTPD	0.999946
PLXDC1	0.998942
CD48	0.931071
SLIT1	0.999329
GALNT6	0.508317
COL5A2	0.988205
LCN1	0.879207
FCGR2C	0.616048
IGLV3-10	0.980851
PTPA	0.836129
SST	0.913444
EPB42	0.986305
LDLR	0.853308
PCDHAC2	0.432838
IGLV2-14	0.997291
GYPA	0.997111
UBE2O	0.897189
PODXL	0.993201
NAXE	0.998844
ACYP2	0.975729
CD74	0.644439
COCH	0.788957
ADH4	0.917373
PGRMC1	0.982049
DCUN1D1	0.999985
GASK1B	0.390422
EMILIN3	0.884444
UCHL3	0.751127
B3GNT7	0.915984
PPP1R12A	0.999591
CRNN	0.995611
MTAP	0.364868
ESAM	0.978827
IGHV3-72	0.999059
SEMA4A	0.998947
COL6A6	0.999037
PSMB10	0.911759
HSPB11	0.999614
ADGRL1	0.975923
SCGB1A1	0.999998
STC2	0.997647
IDH3B	0.844699
IGKV3D-11	0.999344
GLRX3	0.986207
ACO1	0.897491
KDM2A	0.999814
CD59	0.998686
EFNA1	0.871086
LY6D	0.981804
KITLG	0.99592
IGHV2-5	0.999602
CBLN1	0.876782
AIPL1	0.998485
CYFIP2	0.999989
PSMB3	0.605782
LAMP3	0.995553
ROCK2	0.979915
CLUL1	0.999638
APAF1	0.998649
IGLV1-51	0.998825
SYCN	0.956257
ERBIN	0.996593
PTPRN	0.962222
YME1L1	0.998575
IGKV3-15	0.999626
IL1R1	0.838184
NPIPB5	0.999869

### Sheet: cluster 4
Gene Symbol	x
FGA	0.98303
A2M	0.99992
VWF	0.944085
SERPINA1	0.909644
F5	0.979911
APOE	0.441138
KRT1	0.988583
KRT9	0.996191
CLU	0.985921
HP	0.916723
FGB	0.99819
C4BPA	0.526212
FGG	0.998517
THBS1	0.999455
PTPRF	0.606297
KRT10	0.868718
LCP1	0.570146
HPR	0.883599
PLA2G7	0.821921
IGHM	0.999925
MMRN1	0.985775
MBL2	0.962163
COL1A1	0.556013
LTBP1	0.959867
PROC	0.999513
YWHAH	0.783114
FCN2	0.999458
LCAT	0.596042
MMP9	0.99992
TKT	0.947705
PPBP	0.99935
PROZ	0.999943
DES	0.931266
GDI1	0.967928
FCN3	0.798705
OIT3	0.883515
LTF	0.775529
CBR1	0.503462
TGFB1	0.999437
DCD	0.99925
BLMH	0.993645
APOC4	0.994814
DSP	0.968769
FABP3	0.72905
CALU	0.999396
HPSE	0.892011
CASP14	0.999963
FCN1	0.698237
IGLC7	0.951609
IGKV2-30	0.989683
MERTK	0.566974
CSTA	0.657181
FABP4	0.889522
ATF6B	0.873529
TMSB4X	0.582482
KRT78	0.985582
GP5	0.978206
APOA5	0.997595
NPPB	0.997009
TPP2	0.880164
PLXNB1	0.948645
NRCAM	0.872912
SPARC	0.732546
CALML5	0.999129
ITGB3	0.989751
IGFBP1	0.707279
CFHR4	0.97644
TTN	0.963006
MYL3	0.459079
CD9	0.435083
SRGN	0.999945
CAPZA2	0.580516
SFTPB	0.999688
FNDC1	0.946411
APOBR	0.9523
CLIC4	0.967809
RAB14	0.925881
PACSIN2	0.804533
JUP	0.687245
FLG	0.995254
IGLV2-8	0.999678
OAF	0.998427
CSTB	0.983755
SLC39A14	0.993551
FABP1	0.996812
CRELD1	0.553878
INHBC	0.950138
ROR1	0.996951
ARG1	0.996226
JCHAIN	0.999939
ECI1	0.943325
IGLV7-43	0.999989
MFAP4	0.705006
SERPINA2	0.817654
PLA2G15	0.297773
S100P	0.983983
FLG2	0.94119
SERPINE1	0.999933
IGKV4-1	0.965785
PTMA	0.350679
CHCHD3	0.743821
S100A11	0.869927
-	0.987261
CBX3	0.575652
IGHV3-15	0.993468
PRAP1	0.668068
CCDC126	0.989865
IGLV1-40	0.999271
HYAL1	0.594019
ECM2	0.952391
ATF6	0.994885
CAMP	0.855931
RNASE4	0.579105
TIMP1	0.991296
LILRA5	0.804818
MIA3	0.873551
ADIRF	0.958026
CUTA	0.999182
RBP2	0.999541
IMUP	0.936317
PLAUR	0.964153
IGHV3-38	0.715621
IGLV8-61	0.811309
GGTA1	0.745395
SEMA3G	0.970318
GNAT3	0.544533
CD276	0.910931
NLRP3	0.99745
XYLT2	0.829859
HARS1	0.495514
CRISP3	0.748813
MMP8	0.752608
ASGR1	0.982259
SARS1	0.852531
MDH2	0.549167
PRIM2	0.475503
ING2	0.937483
ATF4	0.996324
GALNT7	0.958133
GP1BB	0.851842
ANP32A	0.998081
TGM3	0.788577
CAB39L	0.987858
FMN1	0.714325
INHBB	0.808965
RHNO1	0.999791
DNAJC3	0.932673
R3HDM2	0.919229
TRMU	0.555546
RIN2	0.927465
MUC6	0.752552
PPP2R1A	0.888425
SEMA7A	0.752419
ARHGAP35	0.586169
RPL29	0.991303

### Sheet: cluster 5
Gene Symbol	x
C3	0.992801
C4B_2; C4B	0.964153
ITIH4	0.535963
KNG1	0.65256
CFB	0.65291
AZGP1	0.64902
C2	0.995787
HPX	0.893259
C9	0.925595
GC	0.758293
FCGBP	0.984595
KRT2	0.963029
VTN	0.968338
KRT14	0.991069
KRT6C	0.999621
CFI	0.958447
KRT16	0.994947
C8B	0.997292
SVEP1	0.729358
ORM1	0.652541
CHI3L1	0.818766
ORM2	0.942049
CFHR1	0.999361
NUCB1	0.817301
GGH	0.716079
H6PD	0.999891
FAM20C	0.997807
ANXA2	0.999593
B4GALT1	0.62117
COL1A2	0.573403
HSPB1	0.405936
CD14	0.751538
TUBB	0.973514
PLXNB2	0.998076
MST1	0.990054
SFN	0.999596
PCSK9	0.99757
EHD1	0.623915
RARRES2	0.996168
MAN2A2	0.929015
LMAN1	0.995337
SLC9A3R1	0.866067
EIF4A1	0.654458
APLP1	0.916766
HBG1	0.770378
PRDX5	0.814155
SEMA4B	0.645838
PDGFRB	0.57188
ITGAL	0.654021
UGGT1	0.99857
SFTPA1	0.810184
CRHBP	0.984511
ST6GAL1	0.981401
LAIR1	0.600668
ZG16	0.997981
PDLIM5	0.962758
TXNDC17	0.943254
IQGAP2	0.516983
SPINK1	0.980693
CD209	0.999256
TEK	0.995991
STMN1	0.796975
LFNG	0.975828
TSKU	0.999728
EIF4G1	0.985145
PDIA5	0.547267
FHL1	0.974079
PSMA2	0.56113
PTPRK	0.463434
PSMD6	0.999285
STRAP	0.959307
CDH3	0.999705
MAN1C1	0.887189
CCT7	0.999992
TFG	0.999971
IGHV4-28	0.980668
IDH2	0.5257
PTRHD1	0.377668
HSPA9	0.999541
CSRP1	0.431541
PREP	0.999735
MARCO	0.931803
DUSP3	0.775908
MCFD2	0.991619
AARS1	0.962063
VPS29	0.604735
TAOK3	0.97928
PYCARD	0.980138
CPVL	0.988965
IGHV3-64D	0.745424
GUCA2B	0.579194
CR1	0.865172
MCTS1	0.405026
RAB5B	0.605718
RETN	0.606532
GHR	0.875493
MGAT4B	0.604329
LGALS7B; LGALS7	0.999935
CDON	0.99857
ITGB2	0.999957
PSMC5	0.98911
PPP1R9B	0.944413
ANK2	0.411598
EIF2AK4	0.598679
AKR1A1	0.996473
PDGFA	0.796442
APRT	0.999737
GPC1	0.999912
HCLS1	0.983931
ASAP1	0.995576
PGA4	0.640691
GNPDA1	0.857332
NIPBL	0.969346
REEP6	0.99876
RNASE1	0.864425
ZBTB20	0.977414
LRPPRC	0.9992
RPL38	0.778482
UBXN11	0.54802
PDZD7	0.987838
CZIB	0.872954
CAMK2G	0.896114
ATP6V1E1	0.960557
GAMT	0.997498
NEK2	0.999581
JAM2	0.745888
LILRB4	0.544734
ERH	0.995922
LRRFIP2	0.992377
PAMR1	0.99721
KDM5C	0.996832
PEA15	0.923547
RETREG2	0.972326
LCP2	0.371257
PM20D1	0.88493
GCC2	0.915878
TRRAP	0.997749

### Sheet: cluster 6
Gene Symbol	x
CP	0.590469
APOA4	0.996231
COL6A3	0.577858
GSN	0.94938
TNXB	0.900697
TNC	0.754156
C6	0.493746
C7	0.998814
TF	0.999984
SERPINA7	0.999988
SLC38A10	0.997801
A1BG	0.868816
QSOX1	0.999164
AHSG	0.974834
COL12A1	0.916828
HMCN1	0.998979
LUM	0.999763
SERPINA5	0.899421
CNTN1	0.823202
ECM1	0.993341
SERPINA6	0.935565
CDH13	0.9626
NRP1	0.945476
CST3	0.710338
DPP4	0.581988
LMAN2	0.999304
DBH	0.997904
CDH2	0.765534
TGFBI	0.959443
CLEC3B	0.999857
PEBP4	0.537605
EXT2	0.999473
ERAP2	0.998116
PAM	0.642081
NEO1	0.765569
ENPP2	0.996589
COLEC11	0.380674
CACNA2D1	0.811847
CDH6	0.993155
TGFBR3	0.74408
CDH1	0.845079
IL1RAP	0.999524
FETUB	0.95224
OLFM1	0.996874
F12	0.970767
PON3	0.995309
NCAM2	0.946265
POTEI	0.996224
HABP2	0.861039
B2M	0.815052
FUCA2	0.918338
LYZ	0.998777
PXDN	0.99326
FAM3C	0.979296
ALDOB	0.826926
PKHD1L1	0.970179
SNED1	0.996548
OGN	0.590341
MLEC	0.615949
MYOC	0.704353
THBS2	0.47947
COL5A1	0.973054
PCSK1N	0.724793
PTGDS	0.993481
AOC3	0.641896
PI16	0.991614
LSR	0.876991
PTPRB	0.989086
MXRA5	0.988225
EXT1	0.999974
KIT	0.99378
COLEC10	0.780622
HMCN2	0.985856
CSN2	0.803509
KCTD12	0.895256
IGF1	0.996995
LTBP4	0.966477
GANAB	0.507628
ALDH1A1	0.990653
NOMO2	0.99986
FUCA1	0.98526
B3GNT2	0.494553
CHAD	0.74439
GDF2	0.993136
PRSS2	0.99965
PROCR	0.995369
FKBP1A	0.477563
PRSS1	0.794596
IGFBP7	0.801701
OTUB1	0.99702
AGRN	0.550044
FGL2	0.978548
WARS1	0.926064
EGFR	0.948755
EXTL2	0.999585
NAGLU	0.999908
COL14A1	0.979508
CNTN4	0.991723
MATN2	0.996997
RCN1	0.999699
FABP6	0.965606
ADM	0.776136
ITGA1	0.998361
IGF2	0.999817
KIAA0319L	0.516555
B4GAT1	0.444466
RECK	0.517259
EPB41L2	0.93968
COL4A2	0.991911
CPA1	0.709603
OLFM2	0.999996
GAS6	0.984952
GLIPR2	0.718879
DMP1	0.519376
PCDH7	0.99985
PRSS3	0.98845
NTM	0.995226
HRC	0.989506
RTN4RL2	0.911863
CTSB	0.615985
WDR44	0.999124
PRNP	0.807531
CADM1	0.755312
HEXB	0.898861
PSMB4	0.991914
G0S2	0.961839
PSMF1	0.986124
PSMB1	0.99436
CD93	0.948517
LRRFIP1	0.670924
ADAMDEC1	0.838195
SECTM1	0.995659
ROBO1	0.909362
PRCP	0.970457
SULF2	0.999103
BID	0.877461
GLDN	0.999294
BSG	0.548376
CDH4	0.942886
CD300LG	0.499865
DSC3	0.873666
OSMR	0.680627
GUCA2A	0.976235
GALNT2	0.996151
PRB2	0.998119
LOX	0.731291
TNFSF13B	0.951438
GPT	0.737437
RNPEP	0.750428
HPD	0.855716
BST2	0.743203
NEGR1	0.853689
PDCD1LG2	0.929054
SDK2	0.490371
PFKP	0.449748
THOP1	0.970594
ITGA11	0.995136
YIPF3	0.999368
MLN	0.998506
EFNB2	0.604291
PHOX2B	0.768941
CBLN4	0.984358
IFNAR2	0.880683
NECTIN4	0.884826
PPIC	0.984694
IDS	0.970929
TGFBR2	0.849887
FHOD1	0.997715
CAPN2	0.997888
DDR2	0.986762
NECTIN2	0.992272
SLC39A10	0.888963
TAX1BP3	0.787597
RGMA	0.683026
ATP6AP1	0.340691
SEZ6L2	0.467634
SRL	0.890543
TG	0.913226
PPP1R7	0.703903
CCDC80	0.996442
LOXL1	0.977236
COL16A1	0.98974
GALNT5	0.995377
IL7R	0.810546
CCL14	0.783936
NAGPA	0.579906
ENOPH1	0.583151
NME3	0.969209
IGHV1-69	0.997111
PDCD6	0.970154
MAGED2	0.998901
C20orf27	0.72658
SUMF2	0.938318
NUDC	0.531291
LCN15	0.889466
KLK6	0.948359
RNASE2	0.541117
HEXA	0.886015
FSCN1	0.99999
GRB2	0.586895
THSD4	0.995548
CRABP2	0.992353
PIN1	0.994073
AGR3	0.927848
RAMP3	0.997317
LECT2	0.991128
EPRS1	0.996195
GGT5	0.617767
CRYZ	0.726874
HNRNPU	0.862467
SEMA4C	0.631343
NUDT9	0.999368
OPLAH	0.999774
TYRO3	0.9177
GMPR2	0.365716
RFTN1	0.889893
RNASET2	0.883484
ZNF263	0.952474
SHISA5	0.91379
WFDC1	0.983167
TYMP	0.9959
NIPAL1	0.999619
RPP38-DT	0.980657
SPINT2	0.530912
MT3	0.999916
CADM4	0.523335
ABCA13	0.971319
CLMP	0.978995
PHLDB2	0.99848
RPLP0P6	0.635027
SLC34A3	0.991069
CHRM4	0.866468

### Sheet: cluster 7
Gene Symbol	x
APOB	0.414628
C5	0.993007
LRP1	0.990092
PRG4	0.79708
AGT	0.911335
TFRC	0.721613
VCAM1	0.99992
SERPINF1	0.999597
BASP1	0.530603
MAN2A1	0.891861
POSTN	0.999495
CPN1	0.939096
PON1	0.994829
CPN2	0.990174
COL6A1	0.576576
TGOLN2	0.77302
CRTAC1	0.999464
FAP	0.624052
ACE	0.810834
CANX	0.962626
FLT4	0.960142
NRP2	0.997255
PRKCSH	0.860065
PLTP	0.955354
COMP	0.958725
GPX3	0.979816
ALCAM	0.997247
SPON1	0.951222
MPO	0.715438
COL6A2	0.77736
SOD3	0.50469
APP	0.607875
EMILIN2	0.642865
PCOLCE	0.914255
ADAMTSL4	0.960332
VCAN	0.644858
AEBP1	0.957848
PLXDC2	0.999216
SUSD5	0.989942
CAPG	0.939983
SH3BGRL3	0.847562
IGFBP2	0.981414
ACTR2	0.999963
CES1	0.997524
CD248	0.995902
SDF4	0.97517
FGFR1	0.566403
ISLR	0.640245
PLIN3	0.990015
MANBA	0.60491
STAB1	0.656206
ANG	0.701872
NENF	0.957206
LPL	0.999934
OLFML3	0.958388
FBN1	0.992647
DBNL	0.98107
COLEC12	0.680694
DKK3	0.753221
ANGPTL4	0.58583
IGFBP4	0.817369
IL1R2	0.907791
PGM1	0.617219
FLNB	0.926268
NPPA	0.981988
ADAMTSL2	0.747542
RCSD1	0.871467
GPNMB	0.962858
ANGPT2	0.488222
MARCKSL1	0.879664
SMOC1	0.967336
JPT1	0.917309
PTPRD	0.919868
SPINT1	0.608465
B3GNT8	0.871327
LMNB1	0.993823
AP1B1	0.998476
CRK	0.990835
GLRX	0.90937
BIN1	0.997954
PVR	0.529247
IGDCC4	0.983012
RELT	0.999853
VAT1	0.929931
CDHR5	0.988415
EPS15	0.996484
PMEL	0.609702
HMGN1	0.559148
C6orf120	0.785217
RAB32	0.726958
PFAS	0.8782
RPS5	0.802941
MSR1	0.998132
GH1	0.990161
AKR7A2	0.695622
DLD	0.421175
CHMP4A	0.973358
SFRP1	0.999986
TFPI	0.962355
CENPF	0.909382
PRKCD	0.531713
COL5A3	0.98839
CPXM2	0.916089
RAB7A	0.905772
PTGFRN	0.871374
GREM2	0.990768
MANSC1	0.954577
PLXND1	0.304291
TCEAL5	0.857399
IL10RB	0.999765
IGKV2D-24	0.774092
PAG1	0.435782
CES2	0.999474
PPP3R1	0.916736
GUF1	0.952563
HTRA1	0.994738
NBL1	0.812296
SEPTIN4	0.985286
VEGFD	0.990148
PROX1	0.557101
JSRP1	0.598335
CD302	0.982883
BNIP2	0.994944
CTSG	0.840546
HSPD1	0.576093
DEFA6	0.991823
ANKRD30A	0.634505
SELE	0.997593
SEMA3F	0.934375
PMM2	0.709691
ADCY6	0.909602

### Sheet: cluster 8
Gene Symbol	x
SERPINC1	0.510543
F2	0.998021
SPTA1	0.999977
SPTB	0.999973
PTPRS	0.424683
MSN	0.764783
HSP90B1	0.542449
CA1	0.965498
TPM2	0.970779
SBSN	0.811498
CAT	0.546004
IGHG3	0.999966
ANK1	0.999984
YWHAE	0.996731
C1QB	0.778641
GAPDH	0.972361
APOC3	0.443503
VCP	0.985142
GSS	0.999734
BLVRB	0.856248
ERAP1	0.974476
HBD	0.883873
LDHB	0.987467
CA2	0.999738
ANGPTL6	0.990222
ENO1	0.703559
GDI2	0.999789
APOC1	0.577289
APOF	0.863715
PGK1	0.998823
TUBB1	0.969692
PNP	0.999851
PSMA1	0.982555
C1QA	0.613479
PRDX1	0.999776
LAMB2	0.820278
APOC2	0.610698
TALDO1	0.98772
GNPTG	0.987558
NES	0.565005
ABI3BP	0.473165
CA3	0.999748
GSTO1	0.957738
TPI1	0.997969
SOD2	0.746186
ALAD	0.993094
PRDX6	0.999378
HSPA4	0.999951
PSMA3	0.997212
GPI	0.696632
MET	0.999847
EHD3	0.990801
STIP1	0.995787
NAPA	0.961542
CFL1	0.558597
ART3	0.634865
AHCY	0.999032
ATIC	0.998472
CAST	0.878388
UBA1	0.999926
IGFBP5	0.992976
PRDX2	0.865445
MDH1	0.999912
SCG3	0.535901
CNTN3	0.999467
PSME1	0.923945
GOT1	0.84057
PSMB6	0.998659
LGALS1	0.689607
CAPN1	0.950709
CKM	0.978157
LDHA	0.99842
SOD1	0.997784
CDHR2	0.315727
TBCA	0.938864
IDH1	0.99984
USP14	0.843306
CTTN	0.858769
PCBP1	0.719469
ALDOC	0.930802
GLOD4	0.999989
EPB41	0.999998
YARS1	0.686851
STXBP2	0.691904
ST13	0.999937
PARK7	0.99905
SERPINB6	0.951892
GMFG	0.999117
PIP4K2A	0.951477
CAPZA1	0.999848
SLC4A1	0.999721
SKP1	0.983437
DMTN	0.966348
ACP1	0.999956
PSMA6	0.980503
ADGRF5	0.993087
ERP44	0.890059
PKLR	0.991098
PSMD2	0.994968
SDC1	0.815803
PSMA7	0.538935
CYRIB	0.737287
GCLC	0.992761
STOM	0.48904
PSMD9	0.99914
AK1	0.998108
NME2	0.999967
ESD	0.974151
RAB10	0.662774
ENO2	0.993404
CAND1	0.541843
ITGA6	0.946196
NME1	0.999989
CCT6A	0.846205
ITGA5	0.987647
KPNB1	0.965014
TCP1	0.960423
DDR1	0.999992
MEPE	0.585989
MENT	0.767042
APEH	0.998154
MIEN1	0.595364
ADAM15	0.858422
NGF	0.925254
SIRPB1	0.998089
EIF5A	0.999949
MMP19	0.692015
PCMT1	0.602293
CCT5	0.661274
HLA-E	0.829276
HPRT1	0.842391
PSMC6	0.99766
ANXA3	0.99988
PITHD1	0.999998
DPP3	0.684657
GPX1	0.988684
RANBP1	0.999999
TGM2	0.524168
NIT2	0.804203
TREML1	0.378951
NEXN	0.995625
ENDOD1	0.894624
NECTIN1	0.996289
HMBS	0.99998
CAPNS1	0.68577
FGFBP2	0.996848
BLVRA	0.999999
ST3GAL6	0.998856
PGM2	0.999756
EPHB4	0.648082
CCT3	0.999554
CCT4	0.999988
ARHGAP45	0.773793
DPYSL2	0.781874
S100A4	0.999981
FAT1	0.626771
PSMD4	0.99952
GFRA2	0.994309
ANXA5	0.796114
LXN	0.817449
CLTCL1	0.815124
SRI	0.999974
UBE2NL	0.99985
MPP1	0.819393
CHMP4B	0.988036
IPO7	0.929815
PSAT1	0.636094
ADD2	0.999822
CTSA	0.810164
PAFAH1B1	0.991301
NACA	0.999457
MTPN	0.820647
CTSH	0.680347
NPEPPS	0.988709
GNAQ	0.999894
PDCD6IP	0.995836
TXNL1	0.999434
ISOC1	0.552901
C1QTNF5	0.992143
SERPINB10	0.987583
DDI2	0.922836
PSMA4	0.981579
SUMO4	0.902819
S100A6	0.999014
PSMB7	0.858009
NUTF2	0.992089
ERP29	0.995353
WBP2	0.999973
RAC2	0.425658
PPIL3	0.981946
NRN1	0.969994
HINT1	0.999045
NCAN	0.963189
RAN	0.969679
SLURP2	0.750109
SEMA4D	0.83108
DPT	0.973678
NECTIN3	0.800879
CSF1R	0.999712
DPP7	0.959914
KIAA0513	0.952495
EPHB3	0.434242
CADM2	0.654495
FKBP3	0.967839
TIMP2	0.966785
CRISPLD1	0.99232
ATP1B1	0.888023
DAP	0.960779
ANXA7	0.84605
CXCL12	0.75693
BCAN	0.557871
PAICS	0.70143
UNC5C	0.553363
PHPT1	0.997329
REXO2	0.999999
FOLR2	0.791151
PNLIP	0.993251
FUBP1	0.901806
B3GAT3	0.999124
ACO2	0.985825
SLITRK1	0.999494
BPNT2	0.818962
MAPK1	0.676303
GMPR	0.999582
ZNF615	0.783831
GNB4	0.967163
CPPED1	0.683439
ST8SIA4	0.977376
COPS6	0.958157
ACYP1	0.62641
UBE2L3	0.996049
RTN4R	0.553146
ALDH9A1	0.958805
RAB5A	0.926501
ADK	0.954198
PPP1CC	0.919502
SPN	0.435688
SEZ6L	0.48523
OLFML1	0.650321
CD33	0.870851
PSMD11	0.878486
RPS28	0.653637
SERPINB9	0.585466
SGTA	0.977121
DYNLL2	0.999052
UBE2V1	0.998795
TNFRSF21	0.998121
JAM3	0.344558
PSMD13	0.683659
NT5C	0.991337
EIF3J	0.515417
AKAP8L	0.781737
UBE2K	0.955015
MPST	0.995501
CPM	0.912284
TAF6	0.871574
TANGO2	0.606732
MSTN	0.994785
CD36	0.609494
IFI35	0.365674
NIF3L1	0.997766
