## Supplementary material for "Multi-omics Analysis Reveals Prognostic Biomarker Candidates for Calcific Uremic Arteriolopathy Patients Treated with Stem Cells": Supplemental Table S6.xlsx

### Sheet: Legend
Supplemental Table S6. GO analysis of Mfuzz 4 resulted in a series of plasma proteins with the same trendline of THBS1 at different time points, since CUA patient 1 received hAMSC treatment. Abbreviations: GO, gene ontology; CUA, calcific uremic arteriolopathy; hAMSC, human amniotic mesenchymal stem cell.

### Sheet: GO analysis
	ONTOLOGY	ID	Description	GeneRatio	BgRatio	pvalue	p.adjust	qvalue	geneID	Count
GO:0042060	BP	GO:0042060	wound healing	26/146	439/18614	7.55852e-16	1.16827e-12	8.74452e-13	FGA/VWF/SERPINA1/F5/APOE/KRT1/FGB/FGG/THBS1/MMRN1/COL1A1/PROC/PROZ/TGFB1/DSP/HPSE/MERTK/GP5/ITGB3/CD9/SERPINE1/TIMP1/MIA3/PLAUR/GP1BB/ARHGAP35	26
GO:0007596	BP	GO:0007596	blood coagulation	20/146	224/18614	9.2487e-16	1.16827e-12	8.74452e-13	FGA/VWF/SERPINA1/F5/APOE/KRT1/FGB/FGG/THBS1/MMRN1/PROC/PROZ/HPSE/MERTK/GP5/ITGB3/CD9/SERPINE1/PLAUR/GP1BB	20
GO:0050817	BP	GO:0050817	coagulation	20/146	229/18614	1.41972e-15	1.16827e-12	8.74452e-13	FGA/VWF/SERPINA1/F5/APOE/KRT1/FGB/FGG/THBS1/MMRN1/PROC/PROZ/HPSE/MERTK/GP5/ITGB3/CD9/SERPINE1/PLAUR/GP1BB	20
GO:0007599	BP	GO:0007599	hemostasis	20/146	230/18614	1.54482e-15	1.16827e-12	8.74452e-13	FGA/VWF/SERPINA1/F5/APOE/KRT1/FGB/FGG/THBS1/MMRN1/PROC/PROZ/HPSE/MERTK/GP5/ITGB3/CD9/SERPINE1/PLAUR/GP1BB	20
GO:0050878	BP	GO:0050878	regulation of body fluid levels	21/146	361/18614	8.29079e-13	5.01593e-10	3.75442e-10	FGA/VWF/SERPINA1/F5/APOE/KRT1/FGB/FGG/THBS1/MMRN1/PROC/PROZ/HPSE/MERTK/GP5/NPPB/ITGB3/CD9/SERPINE1/PLAUR/GP1BB	21
GO:0030195	BP	GO:0030195	negative regulation of blood coagulation	10/146	50/18614	5.07193e-12	2.5571e-09	1.91398e-09	FGA/APOE/KRT1/FGB/FGG/THBS1/PROC/CD9/SERPINE1/PLAUR	10
GO:1900047	BP	GO:1900047	negative regulation of hemostasis	10/146	51/18614	6.26707e-12	2.60068e-09	1.94661e-09	FGA/APOE/KRT1/FGB/FGG/THBS1/PROC/CD9/SERPINE1/PLAUR	10
GO:0030193	BP	GO:0030193	regulation of blood coagulation	11/146	70/18614	6.87783e-12	2.60068e-09	1.94661e-09	FGA/APOE/KRT1/FGB/FGG/THBS1/PROC/HPSE/CD9/SERPINE1/PLAUR	11
GO:1900046	BP	GO:1900046	regulation of hemostasis	11/146	72/18614	9.47902e-12	3.186e-09	2.38472e-09	FGA/APOE/KRT1/FGB/FGG/THBS1/PROC/HPSE/CD9/SERPINE1/PLAUR	11
GO:0050819	BP	GO:0050819	negative regulation of coagulation	10/146	54/18614	1.15049e-11	3.48023e-09	2.60495e-09	FGA/APOE/KRT1/FGB/FGG/THBS1/PROC/CD9/SERPINE1/PLAUR	10
GO:0050818	BP	GO:0050818	regulation of coagulation	11/146	75/18614	1.50581e-11	4.14098e-09	3.09952e-09	FGA/APOE/KRT1/FGB/FGG/THBS1/PROC/HPSE/CD9/SERPINE1/PLAUR	11
GO:0061045	BP	GO:0061045	negative regulation of wound healing	11/146	78/18614	2.34391e-11	5.9086e-09	4.42259e-09	FGA/APOE/KRT1/FGB/FGG/THBS1/MMRN1/PROC/CD9/SERPINE1/PLAUR	11
GO:0001867	BP	GO:0001867	complement activation, lectin pathway	6/146	11/18614	9.39365e-11	2.18583e-08	1.63609e-08	A2M/KRT1/MBL2/FCN2/FCN3/FCN1	6
GO:0006959	BP	GO:0006959	humoral immune response	16/146	250/18614	1.27459e-10	2.75403e-08	2.06139e-08	FGA/A2M/KRT1/CLU/FGB/C4BPA/IGHM/MBL2/FCN2/PPBP/FCN3/LTF/FCN1/CFHR4/JCHAIN/CAMP	16
GO:1903035	BP	GO:1903035	negative regulation of response to wounding	11/146	93/18614	1.66195e-10	3.3516e-08	2.50867e-08	FGA/APOE/KRT1/FGB/FGG/THBS1/MMRN1/PROC/CD9/SERPINE1/PLAUR	11
GO:0006956	BP	GO:0006956	complement activation	9/146	58/18614	6.73136e-10	1.27265e-07	9.52575e-08	A2M/KRT1/CLU/C4BPA/MBL2/FCN2/FCN3/FCN1/CFHR4	9
GO:0061041	BP	GO:0061041	regulation of wound healing	12/146	137/18614	8.25299e-10	1.44379e-07	1.08068e-07	FGA/APOE/KRT1/FGB/FGG/THBS1/MMRN1/PROC/HPSE/CD9/SERPINE1/PLAUR	12
GO:1903034	BP	GO:1903034	regulation of response to wounding	13/146	170/18614	8.59117e-10	1.44379e-07	1.08068e-07	FGA/APOE/KRT1/FGB/FGG/THBS1/PTPRF/MMRN1/PROC/HPSE/CD9/SERPINE1/PLAUR	13
GO:0042730	BP	GO:0042730	fibrinolysis	7/146	27/18614	1.23073e-09	1.95946e-07	1.46665e-07	FGA/KRT1/FGB/FGG/THBS1/SERPINE1/PLAUR	7
GO:0030168	BP	GO:0030168	platelet activation	11/146	133/18614	7.87589e-09	1.19123e-06	8.91634e-07	FGA/VWF/APOE/FGB/FGG/MMRN1/MERTK/GP5/ITGB3/CD9/GP1BB	11
GO:0018149	BP	GO:0018149	peptide cross-linking	7/146	35/18614	8.84391e-09	1.27394e-06	9.53546e-07	KRT1/THBS1/KRT10/DSP/CSTA/FLG/TGM3	7
GO:1903027	BP	GO:1903027	regulation of opsonization	5/146	11/18614	1.23278e-08	1.69507e-06	1.26876e-06	C4BPA/MBL2/FCN2/FCN3/FCN1	5
GO:0032102	BP	GO:0032102	negative regulation of response to external stimulus	18/146	446/18614	1.37055e-08	1.80258e-06	1.34923e-06	FGA/A2M/APOE/KRT1/FGB/FGG/THBS1/MMRN1/PROC/LTF/TGFB1/CD9/ARG1/SERPINE1/PLAUR/SEMA3G/NLRP3/SEMA7A	18
GO:0031639	BP	GO:0031639	plasminogen activation	6/146	26/18614	4.24867e-08	5.3551e-06	4.00829e-06	FGA/FGB/FGG/THBS1/SERPINE1/PLAUR	6
GO:0034109	BP	GO:0034109	homotypic cell-cell adhesion	9/146	97/18614	6.97296e-08	8.43728e-06	6.3153e-06	FGA/FGB/FGG/MMRN1/DSP/ITGB3/CD9/JUP/PLAUR	9
GO:0043277	BP	GO:0043277	apoptotic cell clearance	7/146	47/18614	7.64655e-08	8.75321e-06	6.55177e-06	THBS1/FCN2/FCN3/FCN1/MERTK/ITGB3/RAB14	7
GO:0072378	BP	GO:0072378	blood coagulation, fibrin clot formation	5/146	15/18614	7.81278e-08	8.75321e-06	6.55177e-06	FGA/FGB/FGG/GP5/GP1BB	5
GO:0043588	BP	GO:0043588	skin development	14/146	308/18614	1.45936e-07	1.57663e-05	1.18011e-05	KRT1/KRT9/KRT10/COL1A1/DSP/HPSE/CASP14/CSTA/KRT78/CLIC4/JUP/FLG/FLG2/TGM3	14
GO:0008228	BP	GO:0008228	opsonization	5/146	17/18614	1.58967e-07	1.65819e-05	1.24115e-05	C4BPA/MBL2/FCN2/FCN3/FCN1	5
GO:0042742	BP	GO:0042742	defense response to bacterium	14/146	314/18614	1.84753e-07	1.86293e-05	1.3944e-05	FGA/HP/FGB/IGHM/MBL2/FCN2/PPBP/LTF/DCD/RAB14/JCHAIN/SERPINE1/CAMP/RNASE4	14
GO:0072376	BP	GO:0072376	protein activation cascade	5/146	18/18614	2.18721e-07	2.13429e-05	1.59751e-05	FGA/FGB/FGG/GP5/GP1BB	5
GO:0010466	BP	GO:0010466	negative regulation of peptidase activity	12/146	236/18614	3.59421e-07	3.39765e-05	2.54314e-05	A2M/SERPINA1/THBS1/MMP9/LTF/CSTA/CSTB/FABP1/SERPINA2/SERPINE1/TIMP1/PLAUR	12
GO:1903028	BP	GO:1903028	positive regulation of opsonization	4/146	9/18614	4.43896e-07	4.06904e-05	3.04568e-05	MBL2/FCN2/FCN3/FCN1	4
GO:0034113	BP	GO:0034113	heterotypic cell-cell adhesion	7/146	61/18614	4.84025e-07	4.3064e-05	3.22334e-05	FGA/FGB/FGG/DSP/NRCAM/ITGB3/JUP	7
GO:0010951	BP	GO:0010951	negative regulation of endopeptidase activity	10/146	160/18614	5.39592e-07	4.66362e-05	3.49071e-05	A2M/SERPINA1/THBS1/MMP9/LTF/FABP1/SERPINA2/SERPINE1/TIMP1/PLAUR	10
GO:0031589	BP	GO:0031589	cell-substrate adhesion	14/146	359/18614	9.25904e-07	7.78017e-05	5.82345e-05	FGA/VWF/FGB/FGG/THBS1/COL1A1/HPSE/MERTK/ITGB3/JUP/SERPINE1/ECM2/FMN1/RIN2	14
GO:0010038	BP	GO:0010038	response to metal ion	14/146	367/18614	1.20175e-06	9.82514e-05	7.35411e-05	FGA/FGB/FGG/THBS1/LCAT/MMP9/GDI1/FABP4/TTN/CLIC4/ARG1/CUTA/ATF4/INHBB	14
GO:0010810	BP	GO:0010810	regulation of cell-substrate adhesion	11/146	222/18614	1.44908e-06	0.000115354	8.63427e-05	FGA/FGB/FGG/THBS1/COL1A1/ITGB3/JUP/SERPINE1/ECM2/FMN1/RIN2	11
GO:0008544	BP	GO:0008544	epidermis development	14/146	375/18614	1.54905e-06	0.000120151	8.99328e-05	KRT1/KRT9/KRT10/DSP/HPSE/CASP14/CSTA/KRT78/CALML5/CLIC4/FLG/FLG2/RBP2/TGM3	14
GO:0006910	BP	GO:0006910	phagocytosis, recognition	5/146	29/18614	2.82799e-06	0.000213867	0.000160079	C4BPA/MBL2/FCN2/FCN3/FCN1	5
GO:0007160	BP	GO:0007160	cell-matrix adhesion	11/146	239/18614	2.96645e-06	0.000218866	0.000163821	FGA/FGB/FGG/THBS1/HPSE/ITGB3/JUP/SERPINE1/ECM2/FMN1/RIN2	11
GO:0010543	BP	GO:0010543	regulation of platelet activation	6/146	52/18614	3.17688e-06	0.000228811	0.000171265	APOE/FGG/MMRN1/GP5/CD9/GP1BB	6
GO:0051346	BP	GO:0051346	negative regulation of hydrolase activity	13/146	345/18614	3.36588e-06	0.000236786	0.000177234	A2M/SERPINA1/THBS1/MMP9/LTF/CSTA/CSTB/SLC39A14/FABP1/SERPINA2/SERPINE1/TIMP1/PLAUR	13
GO:0010811	BP	GO:0010811	positive regulation of cell-substrate adhesion	8/146	125/18614	6.41398e-06	0.000440961	0.000330059	FGA/FGB/FGG/ITGB3/JUP/ECM2/FMN1/RIN2	8
GO:0001667	BP	GO:0001667	ameboidal-type cell migration	15/146	496/18614	8.49113e-06	0.000570793	0.000427238	APOE/THBS1/MMP9/TGFB1/TMSB4X/SPARC/ITGB3/JUP/S100P/HYAL1/TIMP1/MIA3/SEMA3G/RIN2/SEMA7A	15
GO:0030216	BP	GO:0030216	keratinocyte differentiation	9/146	174/18614	9.56061e-06	0.000628714	0.000470592	KRT1/KRT10/DSP/CASP14/CSTA/KRT78/CLIC4/FLG/TGM3	9
GO:0031638	BP	GO:0031638	zymogen activation	6/146	63/18614	9.8777e-06	0.000635746	0.000475855	FGA/FGB/FGG/THBS1/SERPINE1/PLAUR	6
GO:0019731	BP	GO:0019731	antibacterial humoral response	6/146	64/18614	1.08296e-05	0.000682492	0.000510845	FGA/FGB/IGHM/LTF/JCHAIN/CAMP	6
GO:0045861	BP	GO:0045861	negative regulation of proteolysis	12/146	330/18614	1.16348e-05	0.000704748	0.000527503	A2M/SERPINA1/THBS1/MMP9/LTF/CSTA/CSTB/FABP1/SERPINA2/SERPINE1/TIMP1/PLAUR	12
GO:0006869	BP	GO:0006869	lipid transport	14/146	447/18614	1.16487e-05	0.000704748	0.000527503	APOE/CLU/THBS1/LCAT/APOC4/FABP3/FABP4/APOA5/ITGB3/CFHR4/APOBR/FABP1/PRAP1/RBP2	14
GO:0043654	BP	GO:0043654	recognition of apoptotic cell	3/146	7/18614	1.61684e-05	0.000959009	0.000717818	FCN2/FCN3/FCN1	3
GO:0051592	BP	GO:0051592	response to calcium ion	8/146	149/18614	2.31758e-05	0.00129996	0.000973019	FGA/FGB/FGG/THBS1/GDI1/TTN/CLIC4/INHBB	8
GO:0045109	BP	GO:0045109	intermediate filament organization	6/146	73/18614	2.32059e-05	0.00129996	0.000973019	KRT1/KRT9/KRT10/DES/DSP/KRT78	6
GO:0070527	BP	GO:0070527	platelet aggregation	6/146	73/18614	2.32059e-05	0.00129996	0.000973019	FGA/FGB/FGG/MMRN1/ITGB3/CD9	6
GO:0008037	BP	GO:0008037	cell recognition	8/146	155/18614	3.07847e-05	0.00167386	0.00125288	C4BPA/MBL2/FCN2/FCN3/FCN1/NRCAM/CD9/ARHGAP35	8
GO:0052547	BP	GO:0052547	regulation of peptidase activity	13/146	425/18614	3.09871e-05	0.00167386	0.00125288	A2M/SERPINA1/THBS1/MMP9/LTF/CSTA/CSTB/FABP1/SERPINA2/SERPINE1/TIMP1/PLAUR/NLRP3	13
GO:0002253	BP	GO:0002253	activation of immune response	14/146	495/18614	3.59576e-05	0.0018918	0.00141601	A2M/KRT1/CLU/C4BPA/IGHM/MBL2/FCN2/FCN3/LTF/FCN1/IGLC7/CFHR4/CD276/NLRP3	14
GO:0001818	BP	GO:0001818	negative regulation of cytokine production	12/146	371/18614	3.68979e-05	0.0018918	0.00141601	THBS1/LTF/TGFB1/MERTK/TMSB4X/SRGN/ARG1/LILRA5/NLRP3/MMP8/SARS1/INHBB	12
GO:0010631	BP	GO:0010631	epithelial cell migration	12/146	371/18614	3.68979e-05	0.0018918	0.00141601	APOE/THBS1/MMP9/TGFB1/TMSB4X/SPARC/ITGB3/JUP/S100P/HYAL1/MIA3/RIN2	12
GO:0010876	BP	GO:0010876	lipid localization	14/146	497/18614	3.75687e-05	0.00189409	0.00141772	APOE/CLU/THBS1/LCAT/APOC4/FABP3/FABP4/APOA5/ITGB3/CFHR4/APOBR/FABP1/PRAP1/RBP2	14
GO:0090132	BP	GO:0090132	epithelium migration	12/146	374/18614	3.98941e-05	0.00197836	0.0014808	APOE/THBS1/MMP9/TGFB1/TMSB4X/SPARC/ITGB3/JUP/S100P/HYAL1/MIA3/RIN2	12
GO:1902041	BP	GO:1902041	regulation of extrinsic apoptotic signaling pathway via death domain receptors	5/146	50/18614	4.41993e-05	0.0021565	0.00161414	FGA/FGB/FGG/THBS1/SERPINE1	5
GO:0090130	BP	GO:0090130	tissue migration	12/146	379/18614	4.53582e-05	0.00217792	0.00163017	APOE/THBS1/MMP9/TGFB1/TMSB4X/SPARC/ITGB3/JUP/S100P/HYAL1/MIA3/RIN2	12
GO:0019730	BP	GO:0019730	antimicrobial humoral response	7/146	126/18614	6.13055e-05	0.00289764	0.00216888	FGA/FGB/IGHM/PPBP/LTF/JCHAIN/CAMP	7
GO:0051873	BP	GO:0051873	killing by host of symbiont cells	4/146	28/18614	6.42336e-05	0.00298933	0.00223751	MBL2/DCD/ARG1/CAMP	4
GO:0052548	BP	GO:0052548	regulation of endopeptidase activity	11/146	336/18614	7.05355e-05	0.00323288	0.00241981	A2M/SERPINA1/THBS1/MMP9/LTF/FABP1/SERPINA2/SERPINE1/TIMP1/PLAUR/NLRP3	11
GO:1990440	BP	GO:1990440	positive regulation of transcription from RNA polymerase II promoter in response to endoplasmic reticulum stress	3/146	11/18614	7.4484e-05	0.0033629	0.00251713	ATF6B/ATF6/ATF4	3
GO:0010634	BP	GO:0010634	positive regulation of epithelial cell migration	8/146	176/18614	7.57744e-05	0.00336402	0.00251797	THBS1/MMP9/TGFB1/TMSB4X/SPARC/ITGB3/HYAL1/RIN2	8
GO:0002752	BP	GO:0002752	cell surface pattern recognition receptor signaling pathway	5/146	56/18614	7.6733e-05	0.00336402	0.00251797	MBL2/FCN2/FCN3/LTF/FCN1	5
GO:0043542	BP	GO:0043542	endothelial cell migration	10/146	283/18614	8.09822e-05	0.00349959	0.00261944	APOE/THBS1/TGFB1/TMSB4X/SPARC/ITGB3/JUP/S100P/MIA3/RIN2	10
GO:0034368	BP	GO:0034368	protein-lipid complex remodeling	4/146	30/18614	8.49333e-05	0.00356532	0.00266864	APOE/PLA2G7/LCAT/APOA5	4
GO:0034369	BP	GO:0034369	plasma lipoprotein particle remodeling	4/146	30/18614	8.49333e-05	0.00356532	0.00266864	APOE/PLA2G7/LCAT/APOA5	4
GO:0045104	BP	GO:0045104	intermediate filament cytoskeleton organization	6/146	92/18614	8.60392e-05	0.00356532	0.00266864	KRT1/KRT9/KRT10/DES/DSP/KRT78	6
GO:0034644	BP	GO:0034644	cellular response to UV	6/146	93/18614	9.13847e-05	0.00368585	0.00275886	MMP9/MFAP4/HYAL1/TIMP1/ATF4/RHNO1	6
GO:0045103	BP	GO:0045103	intermediate filament-based process	6/146	93/18614	9.13847e-05	0.00368585	0.00275886	KRT1/KRT9/KRT10/DES/DSP/KRT78	6
GO:2001234	BP	GO:2001234	negative regulation of apoptotic signaling pathway	9/146	233/18614	9.45558e-05	0.00368756	0.00276013	FGA/CLU/FGB/FGG/THBS1/MMP9/SERPINE1/PLAUR/ING2	9
GO:0033688	BP	GO:0033688	regulation of osteoblast proliferation	4/146	31/18614	9.69241e-05	0.00368756	0.00276013	LTF/HPSE/PLXNB1/ITGB3	4
GO:1902042	BP	GO:1902042	negative regulation of extrinsic apoptotic signaling pathway via death domain receptors	4/146	31/18614	9.69241e-05	0.00368756	0.00276013	FGA/FGB/FGG/SERPINE1	4
GO:2000351	BP	GO:2000351	regulation of endothelial cell apoptotic process	5/146	59/18614	9.86899e-05	0.00368756	0.00276013	FGA/FGB/FGG/THBS1/SERPINE1	5
GO:0034370	BP	GO:0034370	triglyceride-rich lipoprotein particle remodeling	3/146	12/18614	9.87412e-05	0.00368756	0.00276013	APOE/LCAT/APOA5	3
GO:0034372	BP	GO:0034372	very-low-density lipoprotein particle remodeling	3/146	12/18614	9.87412e-05	0.00368756	0.00276013	APOE/LCAT/APOA5	3
GO:0006909	BP	GO:0006909	phagocytosis	9/146	236/18614	0.000104222	0.00383444	0.00287008	C4BPA/THBS1/MBL2/FCN2/FCN3/FCN1/MERTK/ITGB3/RAB14	9
GO:0050727	BP	GO:0050727	regulation of inflammatory response	12/146	414/18614	0.000105209	0.00383444	0.00287008	APOE/KRT1/PLA2G7/PROC/MMP9/FABP4/TMSB4X/SERPINE1/LILRA5/NLRP3/MMP8/SEMA7A	12
GO:0034367	BP	GO:0034367	protein-containing complex remodeling	4/146	32/18614	0.000110098	0.00395545	0.00296066	APOE/PLA2G7/LCAT/APOA5	4
GO:0045785	BP	GO:0045785	positive regulation of cell adhesion	13/146	482/18614	0.000111145	0.00395545	0.00296066	FGA/FGB/FGG/MMRN1/ITGB3/JUP/HYAL1/ECM2/PLAUR/CD276/NLRP3/FMN1/RIN2	13
GO:0010632	BP	GO:0010632	regulation of epithelial cell migration	10/146	295/18614	0.000114032	0.00401101	0.00300224	APOE/THBS1/MMP9/TGFB1/TMSB4X/SPARC/ITGB3/JUP/HYAL1/RIN2	10
GO:0009913	BP	GO:0009913	epidermal cell differentiation	9/146	240/18614	0.000118388	0.00411638	0.0030811	KRT1/KRT10/DSP/CASP14/CSTA/KRT78/CLIC4/FLG/TGM3	9
GO:0033690	BP	GO:0033690	positive regulation of osteoblast proliferation	3/146	13/18614	0.000127626	0.00438715	0.00328378	LTF/HPSE/ITGB3	3
GO:0090066	BP	GO:0090066	regulation of anatomical structure size	13/146	492/18614	0.000136225	0.0046301	0.00346563	FGA/APOE/FGB/FGG/GDI1/TMSB4X/NPPB/NRCAM/CAPZA2/SEMA3G/FMN1/SEMA7A/ARHGAP35	13
GO:0072577	BP	GO:0072577	endothelial cell apoptotic process	5/146	65/18614	0.000156802	0.00523259	0.00391659	FGA/FGB/FGG/THBS1/SERPINE1	5
GO:2000352	BP	GO:2000352	negative regulation of endothelial cell apoptotic process	4/146	35/18614	0.00015741	0.00523259	0.00391659	FGA/FGB/FGG/SERPINE1	4
GO:0033687	BP	GO:0033687	osteoblast proliferation	4/146	36/18614	0.000176013	0.00578737	0.00433185	LTF/HPSE/PLXNB1/ITGB3	4
GO:1990402	BP	GO:1990402	embryonic liver development	2/146	3/18614	0.000182364	0.00593175	0.00443991	A2M/TGFB1	2
GO:0044403	BP	GO:0044403	biological process involved in symbiotic interaction	10/146	313/18614	0.000184619	0.0059412	0.00444698	APOE/MBL2/FCN3/LTF/DCD/FCN1/ITGB3/ARG1/CAMP/INHBB	10
GO:0031349	BP	GO:0031349	positive regulation of defense response	12/146	441/18614	0.000189404	0.00603103	0.00451423	PLA2G7/MBL2/FCN2/FCN3/LTF/FCN1/FABP4/ARG1/SERPINE1/LILRA5/NLRP3/MMP8	12
GO:0015909	BP	GO:0015909	long-chain fatty acid transport	5/146	68/18614	0.000194194	0.00611709	0.00457864	APOE/THBS1/FABP3/FABP4/FABP1	5
GO:0034110	BP	GO:0034110	regulation of homotypic cell-cell adhesion	4/146	37/18614	0.000196151	0.00611709	0.00457864	FGG/MMRN1/CD9/PLAUR	4
GO:0034116	BP	GO:0034116	positive regulation of heterotypic cell-cell adhesion	3/146	15/18614	0.000200717	0.00619559	0.0046374	FGA/FGB/FGG	3
GO:0032963	BP	GO:0032963	collagen metabolic process	6/146	108/18614	0.000208382	0.00636724	0.00476587	COL1A1/MMP9/TGFB1/ARG1/MFAP4/MMP8	6
GO:2001233	BP	GO:2001233	regulation of apoptotic signaling pathway	11/146	381/18614	0.000212473	0.0064273	0.00481083	FGA/CLU/FGB/FGG/THBS1/MMP9/SERPINE1/PLAUR/ING2/INHBB/PPP2R1A	11
GO:0002440	BP	GO:0002440	production of molecular mediator of immune response	10/146	328/18614	0.000268711	0.00804223	0.00601961	TGFB1/IGKV2-30/IGLV2-8/ARG1/IGLV7-43/IGKV4-1/IGLV1-40/IGLV8-61/NLRP3/SEMA7A	10
GO:0050766	BP	GO:0050766	positive regulation of phagocytosis	5/146	73/18614	0.000271176	0.00804223	0.00601961	MBL2/FCN2/FCN3/FCN1/MERTK	5
GO:0002526	BP	GO:0002526	acute inflammatory response	6/146	114/18614	0.000279477	0.00820796	0.00614365	A2M/SERPINA1/HP/HPR/MBL2/NLRP3	6
GO:0051604	BP	GO:0051604	protein maturation	10/146	332/18614	0.000295899	0.00854317	0.00639456	FGA/FGB/FGG/THBS1/PLA2G7/GP5/SRGN/SERPINE1/PLAUR/GP1BB	10
GO:0010763	BP	GO:0010763	positive regulation of fibroblast migration	3/146	17/18614	0.00029654	0.00854317	0.00639456	THBS1/TGFB1/ITGB3	3
GO:0015908	BP	GO:0015908	fatty acid transport	6/146	116/18614	0.00030699	0.00876081	0.00655746	APOE/THBS1/FABP3/FABP4/FABP1/RBP2	6
GO:0051702	BP	GO:0051702	biological process involved in interaction with symbiont	6/146	118/18614	0.000336584	0.00951558	0.00712241	APOE/MBL2/LTF/DCD/ARG1/CAMP	6
GO:0071214	BP	GO:0071214	cellular response to abiotic stimulus	10/146	339/18614	0.000349018	0.00955595	0.00715262	COL1A1/MMP9/ITGB3/MFAP4/PRAP1/HYAL1/TIMP1/NLRP3/ATF4/RHNO1	10
GO:0104004	BP	GO:0104004	cellular response to environmental stimulus	10/146	339/18614	0.000349018	0.00955595	0.00715262	COL1A1/MMP9/ITGB3/MFAP4/PRAP1/HYAL1/TIMP1/NLRP3/ATF4/RHNO1	10
GO:0010755	BP	GO:0010755	regulation of plasminogen activation	3/146	18/18614	0.000353807	0.00955595	0.00715262	THBS1/SERPINE1/PLAUR	3
GO:0036003	BP	GO:0036003	positive regulation of transcription from RNA polymerase II promoter in response to stress	3/146	18/18614	0.000353807	0.00955595	0.00715262	ATF6B/ATF6/ATF4	3
GO:0051917	BP	GO:0051917	regulation of fibrinolysis	3/146	18/18614	0.000353807	0.00955595	0.00715262	THBS1/SERPINE1/PLAUR	3
GO:1903891	BP	GO:1903891	regulation of ATF6-mediated unfolded protein response	2/146	4/18614	0.000362849	0.00971343	0.0072705	ATF6B/ATF6	2
GO:0002220	BP	GO:0002220	innate immune response activating cell surface receptor signaling pathway	5/146	78/18614	0.000369376	0.00980142	0.00733635	MBL2/FCN2/FCN3/LTF/FCN1	5
GO:0034774	CC	GO:0034774	secretory granule lumen	30/152	322/19518	7.09298e-24	1.2428e-21	8.69528e-22	FGA/A2M/VWF/SERPINA1/F5/CLU/HP/FGB/FGG/THBS1/MMRN1/PPBP/LTF/TGFB1/HPSE/FCN1/TMSB4X/SPARC/SRGN/JUP/CSTB/ARG1/S100P/SERPINE1/S100A11/CAMP/TIMP1/CRISP3/MMP8/DNAJC3	30
GO:0060205	CC	GO:0060205	cytoplasmic vesicle lumen	30/152	325/19518	9.31975e-24	1.2428e-21	8.69528e-22	FGA/A2M/VWF/SERPINA1/F5/CLU/HP/FGB/FGG/THBS1/MMRN1/PPBP/LTF/TGFB1/HPSE/FCN1/TMSB4X/SPARC/SRGN/JUP/CSTB/ARG1/S100P/SERPINE1/S100A11/CAMP/TIMP1/CRISP3/MMP8/DNAJC3	30
GO:0031983	CC	GO:0031983	vesicle lumen	30/152	327/19518	1.11629e-23	1.2428e-21	8.69528e-22	FGA/A2M/VWF/SERPINA1/F5/CLU/HP/FGB/FGG/THBS1/MMRN1/PPBP/LTF/TGFB1/HPSE/FCN1/TMSB4X/SPARC/SRGN/JUP/CSTB/ARG1/S100P/SERPINE1/S100A11/CAMP/TIMP1/CRISP3/MMP8/DNAJC3	30
GO:0031091	CC	GO:0031091	platelet alpha granule	19/152	91/19518	3.06361e-22	2.55812e-20	1.7898e-20	FGA/A2M/VWF/SERPINA1/F5/CLU/FGB/FGG/THBS1/MMRN1/PPBP/TGFB1/TMSB4X/SPARC/ITGB3/CD9/SRGN/SERPINE1/TIMP1	19
GO:0031093	CC	GO:0031093	platelet alpha granule lumen	17/152	67/19518	1.37651e-21	9.1951e-20	6.43338e-20	FGA/A2M/VWF/SERPINA1/F5/CLU/FGB/FGG/THBS1/MMRN1/PPBP/TGFB1/TMSB4X/SPARC/SRGN/SERPINE1/TIMP1	17
GO:0062023	CC	GO:0062023	collagen-containing extracellular matrix	28/152	415/19518	1.54377e-18	8.59367e-17	6.01259e-17	FGA/A2M/VWF/SERPINA1/APOE/KRT1/CLU/FGB/FGG/THBS1/MMRN1/COL1A1/LTBP1/FCN2/MMP9/FCN3/TGFB1/FCN1/SPARC/FLG/CSTB/CRELD1/MFAP4/SERPINE1/ECM2/TIMP1/MMP8/SEMA7A	28
GO:0072562	CC	GO:0072562	blood microparticle	17/152	144/19518	1.27462e-15	6.08176e-14	4.25513e-14	FGA/A2M/APOE/KRT1/CLU/HP/FGB/C4BPA/FGG/HPR/IGHM/FCN2/FCN3/TGFB1/IGKV2-30/JCHAIN/IGKV4-1	17
GO:0005788	CC	GO:0005788	endoplasmic reticulum lumen	18/152	312/19518	4.24251e-11	1.77125e-09	1.23926e-09	FGA/SERPINA1/F5/APOE/CLU/FGG/THBS1/COL1A1/LTBP1/PROC/PROZ/CALU/APOA5/IGFBP1/TIMP1/MIA3/PLAUR/DNAJC3	18
GO:0034358	CC	GO:0034358	plasma lipoprotein particle	8/152	36/19518	2.82755e-10	9.44401e-09	6.60753e-09	APOE/CLU/HPR/PLA2G7/LCAT/APOC4/APOA5/APOBR	8
GO:1990777	CC	GO:1990777	lipoprotein particle	8/152	36/19518	2.82755e-10	9.44401e-09	6.60753e-09	APOE/CLU/HPR/PLA2G7/LCAT/APOC4/APOA5/APOBR	8
GO:1904724	CC	GO:1904724	tertiary granule lumen	9/152	55/19518	3.88892e-10	1.18082e-08	8.26163e-09	HP/MMP9/PPBP/LTF/CSTB/FLG2/CAMP/CRISP3/MMP8	9
GO:0032994	CC	GO:0032994	protein-lipid complex	8/152	39/19518	5.63654e-10	1.56884e-08	1.09764e-08	APOE/CLU/HPR/PLA2G7/LCAT/APOC4/APOA5/APOBR	8
GO:0034364	CC	GO:0034364	high-density lipoprotein particle	7/152	27/19518	1.17827e-09	3.02724e-08	2.11802e-08	APOE/CLU/HPR/PLA2G7/LCAT/APOC4/APOA5	7
GO:1905370	CC	GO:1905370	serine-type endopeptidase complex	6/152	17/19518	2.32946e-09	5.55742e-08	3.88827e-08	MBL2/PROC/FCN2/FCN3/FCN1/PLAUR	6
GO:1905286	CC	GO:1905286	serine-type peptidase complex	6/152	18/19518	3.4718e-09	7.73054e-08	5.4087e-08	MBL2/PROC/FCN2/FCN3/FCN1/PLAUR	6
GO:0001533	CC	GO:0001533	cornified envelope	8/152	59/19518	1.78133e-08	3.71852e-07	2.60167e-07	KRT1/KRT10/DSP/CASP14/CSTA/JUP/FLG/FLG2	8
GO:0035580	CC	GO:0035580	specific granule lumen	8/152	62/19518	2.66308e-08	5.23218e-07	3.66071e-07	HP/LTF/HPSE/JUP/ARG1/CAMP/CRISP3/MMP8	8
GO:0009897	CC	GO:0009897	external side of plasma membrane	17/152	426/19518	3.89544e-08	7.22821e-07	5.05724e-07	FGA/FGB/FGG/THBS1/MBL2/FCN2/FCN3/FCN1/IGLC7/NRCAM/ITGB3/CD9/IGHV3-15/IGHV3-38/CD276/ASGR1/SEMA7A	17
GO:0070820	CC	GO:0070820	tertiary granule	11/152	164/19518	6.56781e-08	1.15455e-06	8.07786e-07	HP/MMP9/PPBP/LTF/DSP/RAB14/CSTB/FLG2/CAMP/CRISP3/MMP8	11
GO:0019814	CC	GO:0019814	immunoglobulin complex	9/152	108/19518	1.68548e-07	2.81475e-06	1.96935e-06	IGHM/IGLC7/IGKV2-30/IGLV2-8/JCHAIN/IGLV7-43/IGKV4-1/IGLV1-40/IGLV8-61	9
GO:0005577	CC	GO:0005577	fibrinogen complex	4/152	8/19518	2.41557e-07	3.8419e-06	2.688e-06	FGA/FGB/FGG/THBS1	4
GO:0042581	CC	GO:0042581	specific granule	9/152	160/19518	4.6049e-06	6.99107e-05	4.89133e-05	HP/LTF/HPSE/JUP/ARG1/CAMP/PLAUR/CRISP3/MMP8	9
GO:0034361	CC	GO:0034361	very-low-density lipoprotein particle	4/152	20/19518	1.5544e-05	0.000216321	0.000151349	APOE/APOC4/APOA5/APOBR	4
GO:0034385	CC	GO:0034385	triglyceride-rich plasma lipoprotein particle	4/152	20/19518	1.5544e-05	0.000216321	0.000151349	APOE/APOC4/APOA5/APOBR	4
GO:0071753	CC	GO:0071753	IgM immunoglobulin complex	3/152	8/19518	2.51999e-05	0.000336671	0.000235553	IGHM/IGLC7/JCHAIN	3
GO:0071682	CC	GO:0071682	endocytic vesicle lumen	4/152	23/19518	2.7897e-05	0.000358369	0.000250734	APOE/HP/LTF/SPARC	4
GO:0005916	CC	GO:0005916	fascia adherens	3/152	9/19518	3.75838e-05	0.000464925	0.000325286	DES/DSP/JUP	3
GO:1904813	CC	GO:1904813	ficolin-1-rich granule lumen	7/152	124/19518	5.31906e-05	0.000634488	0.000443921	SERPINA1/KRT1/MMP9/FCN1/CALML5/JUP/CSTB	7
GO:1905369	CC	GO:1905369	endopeptidase complex	6/152	90/19518	7.34208e-05	0.000845605	0.00059163	MBL2/PROC/FCN2/FCN3/FCN1/PLAUR	6
GO:0034362	CC	GO:0034362	low-density lipoprotein particle	3/152	12/19518	9.67564e-05	0.00104247	0.000729369	APOE/PLA2G7/APOBR	3
GO:0042627	CC	GO:0042627	chylomicron	3/152	12/19518	9.67564e-05	0.00104247	0.000729369	APOE/APOA5/APOBR	3
GO:0101002	CC	GO:0101002	ficolin-1-rich granule	8/152	185/19518	0.000102727	0.00107221	0.000750174	SERPINA1/KRT1/MMP9/DSP/FCN1/CALML5/JUP/CSTB	8
GO:0071754	CC	GO:0071754	IgM immunoglobulin complex, circulating	2/152	3/19518	0.00017983	0.00176657	0.00123598	IGHM/JCHAIN	2
GO:0071756	CC	GO:0071756	pentameric IgM immunoglobulin complex	2/152	3/19518	0.00017983	0.00176657	0.00123598	IGHM/JCHAIN	2
GO:0031092	CC	GO:0031092	platelet alpha granule membrane	3/152	17/19518	0.000290632	0.00277346	0.00194046	SPARC/ITGB3/CD9	3
GO:0036457	CC	GO:0036457	keratohyalin granule	2/152	4/19518	0.000357818	0.00331976	0.00232268	FLG/FLG2	2
GO:1905368	CC	GO:1905368	peptidase complex	6/152	125/19518	0.000442603	0.00399539	0.00279539	MBL2/PROC/FCN2/FCN3/FCN1/PLAUR	6
GO:0005581	CC	GO:0005581	collagen trimer	5/152	85/19518	0.000533019	0.00468496	0.00327784	MBL2/COL1A1/FCN2/FCN3/FCN1	5
GO:1990779	CC	GO:1990779	glycoprotein Ib-IX-V complex	2/152	5/19518	0.000593312	0.00508118	0.00355507	GP5/GP1BB	2
GO:0014704	CC	GO:0014704	intercalated disc	4/152	50/19518	0.00061631	0.00514619	0.00360055	YWHAH/DES/DSP/JUP	4
GO:0045111	CC	GO:0045111	intermediate filament cytoskeleton	8/152	253/19518	0.00084133	0.00685376	0.00479526	KRT1/KRT9/KRT10/DES/DSP/CASP14/KRT78/JUP	8
GO:0042571	CC	GO:0042571	immunoglobulin complex, circulating	2/152	6/19518	0.000885416	0.00704117	0.00492637	IGHM/JCHAIN	2
GO:0045095	CC	GO:0045095	keratin filament	5/152	97/19518	0.000971945	0.00754953	0.00528205	KRT1/KRT9/KRT10/CASP14/KRT78	5
GO:0003823	MF	GO:0003823	antigen binding	11/146	118/18369	2.52976e-09	1.02961e-06	7.08332e-07	IGHM/FCN2/FCN3/TGFB1/IGKV2-30/IGLV2-8/JCHAIN/IGLV7-43/IGKV4-1/IGLV1-40/PPP2R1A	11
GO:0005201	MF	GO:0005201	extracellular matrix structural constituent	12/146	167/18369	9.20912e-09	1.87406e-06	1.28928e-06	FGA/VWF/FGB/FGG/THBS1/MMRN1/COL1A1/LTBP1/SPARC/CRELD1/MFAP4/MUC6	12
GO:0002020	MF	GO:0002020	protease binding	10/146	138/18369	1.53292e-07	2.07966e-05	1.43072e-05	A2M/VWF/SERPINA1/COL1A1/CSTA/ITGB3/TTN/CSTB/SERPINE1/TIMP1	10
GO:0043394	MF	GO:0043394	proteoglycan binding	5/146	36/18369	9.15402e-06	0.000931421	0.000640781	APOE/THBS1/PTPRF/FCN2/HPSE	5
GO:0005539	MF	GO:0005539	glycosaminoglycan binding	10/146	232/18369	1.68246e-05	0.00136952	0.000942179	APOE/THBS1/PTPRF/IGHM/LTF/APOA5/JCHAIN/ECM2/NLRP3/RPL29	10
GO:0070052	MF	GO:0070052	collagen V binding	2/146	2/18369	6.27442e-05	0.0037442	0.00257586	THBS1/ECM2	2
GO:0004252	MF	GO:0004252	serine-type endopeptidase activity	8/146	170/18369	6.50832e-05	0.0037442	0.00257586	HP/HPR/PROC/MMP9/PROZ/LTF/TPP2/MMP8	8
GO:0004866	MF	GO:0004866	endopeptidase inhibitor activity	8/146	173/18369	7.3596e-05	0.0037442	0.00257586	A2M/SERPINA1/LTF/CSTA/CSTB/SERPINA2/SERPINE1/TIMP1	8
GO:0030414	MF	GO:0030414	peptidase inhibitor activity	8/146	180/18369	9.7108e-05	0.00417883	0.00287487	A2M/SERPINA1/LTF/CSTA/CSTB/SERPINA2/SERPINE1/TIMP1	8
GO:0086080	MF	GO:0086080	protein binding involved in heterotypic cell-cell adhesion	3/146	12/18369	0.000102674	0.00417883	0.00287487	DSP/NRCAM/JUP	3
GO:0061135	MF	GO:0061135	endopeptidase regulator activity	8/146	187/18369	0.000126529	0.00442111	0.00304155	A2M/SERPINA1/LTF/CSTA/CSTB/SERPINA2/SERPINE1/TIMP1	8
GO:0048306	MF	GO:0048306	calcium-dependent protein binding	5/146	62/18369	0.000133114	0.00442111	0.00304155	A2M/MBL2/FCN2/S100P/S100A11	5
GO:0008236	MF	GO:0008236	serine-type peptidase activity	8/146	190/18369	0.000141215	0.00442111	0.00304155	HP/HPR/PROC/MMP9/PROZ/LTF/TPP2/MMP8	8
GO:0017171	MF	GO:0017171	serine hydrolase activity	8/146	194/18369	0.000162957	0.00448295	0.0030841	HP/HPR/PROC/MMP9/PROZ/LTF/TPP2/MMP8	8
GO:0005518	MF	GO:0005518	collagen binding	5/146	66/18369	0.00017922	0.00448295	0.0030841	VWF/THBS1/MMP9/SPARC/ECM2	5
GO:0030280	MF	GO:0030280	structural constituent of skin epidermis	4/146	36/18369	0.000185111	0.00448295	0.0030841	KRT1/KRT10/KRT78/FLG	4
GO:0070538	MF	GO:0070538	oleic acid binding	2/146	3/18369	0.000187249	0.00448295	0.0030841	FABP3/FABP1	2
GO:0005178	MF	GO:0005178	integrin binding	7/146	151/18369	0.000206247	0.00466348	0.00320829	VWF/THBS1/LCP1/ITGB3/CD9/ECM2/SEMA7A	7
GO:0042834	MF	GO:0042834	peptidoglycan binding	3/146	18/18369	0.00036773	0.00758121	0.00521558	IGHM/JCHAIN/NLRP3	3
GO:0070051	MF	GO:0070051	fibrinogen binding	2/146	4/18369	0.000372541	0.00758121	0.00521558	THBS1/ITGB3	2
GO:0008201	MF	GO:0008201	heparin binding	7/146	168/18369	0.000394866	0.00765289	0.00526488	APOE/THBS1/PTPRF/LTF/APOA5/ECM2/RPL29	7
GO:0005543	MF	GO:0005543	phospholipid binding	12/146	475/18369	0.000418613	0.00768244	0.00528521	APOE/THBS1/PLA2G7/IGHM/APOA5/PACSIN2/FABP1/JCHAIN/PLA2G15/NLRP3/ING2/ARHGAP35	12
GO:0036041	MF	GO:0036041	long-chain fatty acid binding	3/146	19/18369	0.000434143	0.00768244	0.00528521	FABP3/FABP4/FABP1	3
GO:0061134	MF	GO:0061134	peptidase regulator activity	8/146	230/18369	0.000512555	0.00869207	0.0059798	A2M/SERPINA1/LTF/CSTA/CSTB/SERPINA2/SERPINE1/TIMP1	8
GO:0005504	MF	GO:0005504	fatty acid binding	4/146	49/18369	0.000614647	0.00966877	0.00665173	FABP3/FABP4/FABP1/RBP2	4
GO:0086083	MF	GO:0086083	cell adhesive protein binding involved in bundle of His cell-Purkinje myocyte communication	2/146	5/18369	0.000617661	0.00966877	0.00665173	DSP/JUP	2
GO:0019838	MF	GO:0019838	growth factor binding	6/146	132/18369	0.000655031	0.00987399	0.00679292	A2M/THBS1/COL1A1/LTBP1/ITGB3/IGFBP1	6
